# Association of in utero exposure to phthalate and DINCH metabolites with placental DNA methylation

**DOI:** 10.1101/2025.06.26.25330351

**Authors:** Hana Vespalcova, Bethany Knox, Amrit Kaur Sakhi, Cathrine Thomsen, Sofía Aguilar-Lacasaña, Marta Cosin-Tomas, Laura Gómez-Herrera, Olga Sánchez García, Elisa Llurba, María Dolores Gómez-Roig, Jordi Sunyer, Payam Dadvand, Mariona Bustamante, Martine Vrijheid

## Abstract

Phthalates and DINCH are non-persistent chemicals widely used in consumer products. In utero exposure to these compounds has been linked to adverse reproductive and long-term health outcomes, potentially through epigenetic changes in the placenta. This study examined associations between maternal phthalate and DINCH metabolite levels and placental DNA methylation in 469 mother-child pairs from the Barcelona Life Study Cohort (BiSC). Fifteen phthalate and two DINCH metabolites were measured using liquid chromatography–tandem mass spectrometry (LC-MS/MS) in pooled maternal urine samples collected at 19 and 35 weeks of gestation. Placental DNA methylation was assessed using the Illumina EPIC array. We applied robust linear regression for individual metabolite effects and quantile g-computation for mixture analyses. We identified 32 significant associations—24 at 19 weeks and 8 at 35 weeks—across genes enriched in immune and vascular pathways, steroid biosynthesis, and growth factor and sex hormone signaling. Sex-stratified analyses revealed 39 female-specific and 35 male-specific associations, many of which were time-specific. Mixture results aligned with individual metabolite findings. These results suggest that prenatal exposure to phthalates and DINCH may contribute to time- and sex-specific placental epigenetic changes, supporting a role for endocrine disruption and immune modulation in fetal development.

**Highlights:**

- In utero exposure to phthalates and DINCH was associated with differential DNA methylation in the placenta
- Associations were dependent of sex and in utero exposure window
- Identified genes were involved in immune and vascular regulation, steroid biosynthesis, and signaling through growth factors and sex hormone receptors
