## Supplementary Table 1 for "Association of in utero exposure to phthalate and DINCH metabolites with placental DNA methylation"

### Sheet: TS1A_19w
Table S1A. Detection and quantification levels of the phthalate and DINCH metabolites in maternal urine samples collected at 19w (N=349)
LOD: limit of detection; LLOQ: lower limit of quantification, ULOQ: upper limit of quantification, N: sample size; SD: standard deviation
Units: ng/mL urine
*The samples were diluted if the concentrations exceeds ULOQ to fit within the calibration curve, and consequently transformed into their real scale
**This variable indicates if the compound was excluded from the analysis, or analzyed as a continous variable
Variable	Name	LOD	LLOQ	ULOQ	N NAs < LOD (%)	N < LOD (%)	LOD < N < LLOQ (%)	LLOQ < N < ULOQ (%)	N > ULOQ (%)*	Decision**
MEP	Monoethyl phthalate	0.2	0.5	1000	0 (0%)	0 (0%)	0 (0%)	345 (98.85%)	4 (1.15%)	continous
MiBP	Mono-iso-butyl phthalate	0.2	0.5	1000	0 (0%)	0 (0%)	0 (0%)	349 (100%)	0 (0%)	continous
MnBP	Mono-n-butyl phthalate	0.2	0.5	1000	0 (0%)	0 (0%)	0 (0%)	349 (100%)	0 (0%)	continous
MBzP	Mono benzyl phthalate	0.07	0.2	1000	5 (1.43%)	0 (0%)	9 (2.58%)	335 (95.99%)	0 (0%)	continous
MnPeP	Mono-n-pentyl phthalate	0.2	0.5	1000	342 (97.99%)	7 (2.01%)	0 (0%)	0 (0%)	0 (0%)	exclude
MCHP	Monocyclohexyl phthalate	0.2	0.5	1000	341 (97.71%)	7 (2.01%)	0 (0%)	1 (0.29%)	0 (0%)	exclude
MnOP	Mono-n-octyl phthalate	0.5	1.5	1000	344 (98.57%)	2 (0.57%)	3 (0.86%)	0 (0%)	0 (0%)	exclude
MEHP	Mono-2-ethylhexyl phthalate	0.2	0.5	1000	14 (4.01%)	0 (0%)	12 (3.44%)	323 (92.55%)	0 (0%)	continous
MEHHP	Mono-2-ethyl-5-hydroxyhexyl phthalate	0.2	0.5	1000	0 (0%)	0 (0%)	0 (0%)	349 (100%)	0 (0%)	continous
MEOHP	Mono-2-ethyl-5-oxohexyl phthalate	0.2	0.5	1000	0 (0%)	0 (0%)	0 (0%)	349 (100%)	0 (0%)	continous
MECPP	Mono-2-ethyl 5-carboxypentyl phthalate	0.7	2	1000	0 (0%)	0 (0%)	0 (0%)	349 (100%)	0 (0%)	continous
oxo-MiNP	Mono-4-methyl-7-oxooctyl phthalate	0.2	0.5	1000	0 (0%)	0 (0%)	1 (0.29%)	348 (99.71%)	0 (0%)	continous
cx-MiNP	Mono-4-methyl-7-carboxyoctyl phthalate	0.7	2	1000	0 (0%)	0 (0%)	0 (0%)	349 (100%)	0 (0%)	continous
oh-MPHP	6-Hydroxy Monopropylheptylphthalate	0.2	0.5	1000	3 (0.86%)	0 (0%)	18 (5.16%)	328 (93.98%)	0 (0%)	continous
oh-MINCH	2-(((Hydroxy-4-methyloctyl)oxy)carbonyl)cyclohexanecarboxylic Acid	0.2	0.5	1000	0 (0%)	0 (0%)	7 (2.01%)	342 (97.99%)	0 (0%)	continous
oxo-MINCH	2-(((4-Methyl-7-oxyooctyl)oxy)carbonyl)cyclohexanecarboxylic Acid	0.2	0.5	1000	10 (2.87%)	0 (0%)	34 (9.74%)	305 (87.39%)	0 (0%)	continous

### Sheet: TS1B_35w
Table S1B. Detection and quantification levels of the phthalate and DINCH metabolites in maternal urine samples collected at 35w (N=404)
LOD: limit of detection; LLOQ: lower limit of quantification, ULOQ: upper limit of quantification, N: sample size; SD: standard deviation
Units: ng/mL urine
*The samples were diluted if the concentrations exceeds ULOQ to fit within the calibration curve, and consequently transformed into their real scale
**This variable indicates if the compound was excluded from the analysis, or analzyed as a continous variable
Variable	Name	LOD	LLOQ	ULOQ	N NAs < LOD (%)	N < LOD (%)	LOD < N < LLOQ (%)	LLOQ < N < ULOQ (%)	N > ULOQ (%)*	Decision**
MEP	Monoethyl phthalate	0.2	0.5	1000	0 (0%)	0 (0%)	0 (0%)	398 (98.51%)	6 (1.49%)	continous
MiBP	Mono-iso-butyl phthalate	0.2	0.5	1000	0 (0%)	0 (0%)	0 (0%)	404 (100%)	0 (0%)	continous
MnBP	Mono-n-butyl phthalate	0.2	0.5	1000	0 (0%)	0 (0%)	0 (0%)	404 (100%)	0 (0%)	continous
MBzP	Mono benzyl phthalate	0.07	0.2	1000	14 (3.47%)	0 (0%)	15 (3.71%)	375 (92.82%)	0 (0%)	continous
MnPeP	Mono-n-pentyl phthalate	0.2	0.5	1000	393 (97.28%)	8 (1.98%)	2 (0.5%)	1 (0.25%)	0 (0%)	exclude
MCHP	Monocyclohexyl phthalate	0.2	0.5	1000	400 (99.01%)	2 (0.5%)	1 (0.25%)	1 (0.25%)	0 (0%)	exclude
MnOP	Mono-n-octyl phthalate	0.5	1.5	1000	390 (96.53%)	4 (0.99%)	10 (2.48%)	0 (0%)	0 (0%)	exclude
MEHP	Mono-2-ethylhexyl phthalate	0.2	0.5	1000	41 (10.15%)	0 (0%)	32 (7.92%)	331 (81.93%)	0 (0%)	continous
MEHHP	Mono-2-ethyl-5-hydroxyhexyl phthalate	0.2	0.5	1000	0 (0%)	0 (0%)	0 (0%)	404 (100%)	0 (0%)	continous
MEOHP	Mono-2-ethyl-5-oxohexyl phthalate	0.2	0.5	1000	0 (0%)	0 (0%)	0 (0%)	404 (100%)	0 (0%)	continous
MECPP	Mono-2-ethyl 5-carboxypentyl phthalate	0.7	2	1000	0 (0%)	0 (0%)	0 (0%)	404 (100%)	0 (0%)	continous
oxo-MiNP	Mono-4-methyl-7-oxooctyl phthalate	0.2	0.5	1000	0 (0%)	0 (0%)	0 (0%)	404 (100%)	0 (0%)	continous
cx-MiNP	Mono-4-methyl-7-carboxyoctyl phthalate	0.7	2	1000	0 (0%)	0 (0%)	1 (0.25%)	403 (99.75%)	0 (0%)	continous
oh-MPHP	6-Hydroxy Monopropylheptylphthalate	0.2	0.5	1000	8 (1.98%)	0 (0%)	15 (3.71%)	381 (94.31%)	0 (0%)	continous
oh-MINCH	2-(((Hydroxy-4-methyloctyl)oxy)carbonyl)cyclohexanecarboxylic Acid	0.2	0.5	1000	1 (0.25%)	0 (0%)	15 (3.71%)	388 (96.04%)	0 (0%)	continous
oxo-MINCH	2-(((4-Methyl-7-oxyooctyl)oxy)carbonyl)cyclohexanecarboxylic Acid	0.2	0.5	1000	24 (5.94%)	0 (0%)	40 (9.9%)	340 (84.16%)	0 (0%)	continous
