## Supplementary Table 2 for "Association of in utero exposure to phthalate and DINCH metabolites with placental DNA methylation"

### Sheet: TS2A_19w
Table S2A. Descriptives of the phthalate and DINCH metabolite levels in maternal urine samples collected at 19w (N=349)
N: sample size; SD: standard deviation
Units: ng/mL urine
Variable	Name	Mean	SD	Min	p25	p50	p75	Max
MEP	Monoethyl phthalate	92.21	189.23	3.01	22.16	47.51	89.09	2310.56
MiBP	Mono-iso-butyl phthalate	15.8	16.22	1.93	7.49	11.58	17.95	155.83
MnBP	Mono-n-butyl phthalate	16.47	39.83	1.85	6.73	10.51	15.5	676.82
MBzP	Mono benzyl phthalate	2.17	3.91	0.04	0.75	1.24	2.15	46.78
MEHP	Mono-2-ethylhexyl phthalate	2.84	3.95	0.12	1.05	1.82	3.11	35.45
MEHHP	Mono-2-ethyl-5-hydroxyhexyl phthalate	7.97	10.77	1.02	3.85	5.68	8.3	132.74
MEOHP	Mono-2-ethyl-5-oxohexyl phthalate	6.6	8.65	0.96	3.13	4.71	7	94.69
MECPP	Mono-2-ethyl 5-carboxypentyl phthalate	11.3	10.34	2.54	6.31	8.52	12.11	83.4
oxo-MiNP	Mono-4-methyl-7-oxooctyl phthalate	7.94	16.58	0.29	2.81	4.3	7.32	211.51
cx-MiNP	Mono-4-methyl-7-carboxyoctyl phthalate	12.82	18.72	2.28	5.51	7.97	11.76	166.06
oh-MPHP	6-Hydroxy Monopropylheptylphthalate	2.89	4.59	0.1	1.17	1.81	2.99	61.76
oh-MINCH	2-(((Hydroxy-4-methyloctyl)oxy)carbonyl)cyclohexanecarboxylic Acid	3.67	7.12	0.27	1.33	1.94	3.37	85.36
oxo-MINCH	2-(((4-Methyl-7-oxyooctyl)oxy)carbonyl)cyclohexanecarboxylic Acid	2.15	4.15	0.08	0.73	1.21	2.08	47.45
sum DEHP	molar sum of MEHP, MEHHP, MEOHP and MECPP (nmol/L)	94.52	107.4	15.39	50	67.71	99.75	1149.37
sum DiNP	molar sum of oxo-MiNP and cx-MiNP (nmol/L)	68.54	113.32	8.42	28.22	40.51	63.59	1269.45
sum DINCH	molar sum of oh-MINCH and oxo-MINCH (nmol/L)	19.09	36.11	1.12	6.61	10.19	17.78	424.21

### Sheet: TS2B_35w
Table S2B. Descriptives of the phthalate and DINCH metabolite levels in maternal urine samples collected at 35w (N=404)
N: sample size; SD: standard deviation
Units: ng/mL urine
Variable	Name	Mean	SD	Min	p25	p50	p75	Max
MEP	Monoethyl phthalate	103.14	232.95	2.2	21.03	40.04	92.27	3310.98
MiBP	Mono-iso-butyl phthalate	17.79	28.39	1.69	7.14	11.38	18.15	327.44
MnBP	Mono-n-butyl phthalate	20.33	41.13	1.38	6.59	9.81	16.91	438.2
MBzP	Mono benzyl phthalate	1.89	2.68	0.02	0.59	1.16	2.13	24.38
MEHP	Mono-2-ethylhexyl phthalate	2.79	8.73	0.07	0.68	1.37	2.71	154.13
MEHHP	Mono-2-ethyl-5-hydroxyhexyl phthalate	9.73	31.94	0.97	3.54	5.06	8.68	482.58
MEOHP	Mono-2-ethyl-5-oxohexyl phthalate	7.93	22.39	0.98	3.07	4.61	7.25	360.22
MECPP	Mono-2-ethyl 5-carboxypentyl phthalate	14.53	44.12	2.38	5.79	8.28	12.64	701.3
oxo-MiNP	Mono-4-methyl-7-oxooctyl phthalate	7.75	15.76	0.52	2.62	4.32	7.33	252.38
cx-MiNP	Mono-4-methyl-7-carboxyoctyl phthalate	11.09	15.76	1.96	5.08	7.02	11.02	213.91
oh-MPHP	6-Hydroxy Monopropylheptylphthalate	6.61	45.04	0.09	1.13	1.87	3.29	727.03
oh-MINCH	2-(((Hydroxy-4-methyloctyl)oxy)carbonyl)cyclohexanecarboxylic Acid	4.14	11.39	0.18	1.1	1.71	3.13	135.48
oxo-MINCH	2-(((4-Methyl-7-oxyooctyl)oxy)carbonyl)cyclohexanecarboxylic Acid	2.61	6.78	0.06	0.71	1.19	2.19	91.6
sum DEHP	molar sum of MEHP, MEHHP, MEOHP and MECPP (nmol/L)	116.11	363.89	15.01	45.23	63.75	102.3	5894.85
sum DiNP	molar sum of oxo-MiNP and cx-MiNP (nmol/L)	61.77	99.2	8.48	25.55	37.59	60.12	1466.65
sum DINCH	molar sum of oh-MINCH and oxo-MINCH (nmol/L)	22.34	60.57	1.04	6.13	9.66	17.81	780.03
