## Supplementary Table 3 for "Association of in utero exposure to phthalate and DINCH metabolites with placental DNA methylation"

### Sheet: TS3
Table S3. Summary of results of the main model at 19w and 35w
BN: Signifficant CpGs after Bonferroni correction of p-value
sugg.: Suggestive CpGs (p-value of association <1E-05)
	19w			35w
	Lambda	N CpGs (sugg.)	N CpGs (BN)	Lambda	N CpGs (sugg.)	N CpGs (BN)
MEP	1.11	43	12	0.87	11	0
MiBP	1.01	10	0	1.27	23	0
MnBP	1.05	37	2	0.93	14	1
MBzP	0.95	13	1	0.84	15	1
MEHP	1.22	55	2	1.15	51	2
MEHHP	1.17	42	1	0.98	29	1
MEOHP	1.07	31	1	0.94	17	1
MECPP	1.12	32	0	0.98	35	1
oxo-MiNP	1.07	48	1	1.2	37	0
cx-MiNP	1.15	71	2	1.13	20	1
oh-MPHP	1.06	17	0	0.89	17	0
oh-MINCH	1.13	55	1	0.97	14	0
oxo-MINCH	1.15	39	1	1.01	12	0
