## Supplementary Table 4 for "Association of in utero exposure to phthalate and DINCH metabolites with placental DNA methylation"

### Sheet: S4_BN.Main
Table S4. Association of placental DNA methylation with phthalate and DINCH metabolite levels measured at 19w and 35w (only significant Bonferroni CpGs ordered by position)
CpGs are annotated according to the hg19 reference.
SE: Standard Error; gDMR: placental germline differentially methylated region, PMD: placental partially methylated domain, mQTL: placental methylation quantitative trait loci
Tissue specificity and Single cell spesificity of RNA expression in placenta were annotated using The Human Protein Atlas (https://www.proteinatlas.org/)
Protein expressed in placenta was annotated using The Human Protein Atlas (https://www.proteinatlas.org/)
eQTMs, gDMRs, PMDs and chromatin states were derived from data from previously published papers (https://doi.org/10.1371/journal.pgen.1007785, https://doi.org/10.1016/j.ajhg.2016.08.021, https://doi.org/10.2217/epi.13.62)
mQTLs were derived from BiSC cohort
Enhancers were annotated using EPIraction atlas (https://epiraction.crg.eu/)
CpG	Period	Compound	Effect	SE	P.value	Chromosome	Position	Locus	Relation to island	chromatin state	Gene symbol	Relation to gene	Gene name	Gene function	Tissue specificity	Single cell specificity	Protein expressed in placenta	gDMRs	PMDs	mQTLs	Enhancers	EWAS atlas	EWAS catalog	Comparative Toxicogenomics Database
cg05779344	19w	MnBP	0.00142393	0.000258953	3.82374e-08	chr1	40609907	loc1	OpenSea	7_Enh							-						QPCT protein levels (SeqId = 7849-3) (Whole blood, +)
cg11253770	19w	cx-MiNP	-0.00632756	0.00114334	3.1249e-08	chr1	201969400	loc2	OpenSea	6_EnhG	RNPEP	Body	Arginyl aminopeptidase	Exopeptidase which selectively removes arginine and/or lysine residues from the N-terminus of several peptide substrates including Arg(0)-Leu-enkephalin, Arg(0)-Met-enkephalin and Arg(-1)-Lys(0)- somatostatin-14. Can hydrolyze leukotriene A4 (LTA-4) into leukotriene B4 (LTB-4) (By similarity).	Low tissue specificity	Cell type enhanced (Proximal enterocytes)	Decidual cells (low), Trophoblastic cells (medium)						age (Whole blood, -); SCGN protein levels (SeqId = 15305-7) (Whole blood, -)	decreased expression of mRNA (DBP, rat, fetal testis), affected expression of mRNA (DCHP, frog, embryo), affected expression of mRNA (DMP, frog, embryo)
cg05104069	19w	MnBP	0.00139672	0.000258803	6.78179e-08	chr1	233431499	loc3	Island	1_TssA	PCNXL2	TSS200	Pecanex 2	May play a role in tumorigenesis of colorectal carcinomas with high microsatellite instability (MSI-H).	Tissue enhanced (brain)	Cell type enhanced (Excitatory neurons, Inhibitory neurons, Microglial cells, Oligodendrocyte precursor cells)	Decidual cells (medium), Trophoblastic cells (medium)						age (Whole blood, -)
cg04915058	19w	oh-MINCH	0.0124932	0.00211785	3.65731e-09	chr3	55693741	loc5	OpenSea	15_Quies	C3orf51*;ERC2	TSS1500;3'UTR	ELKS/RAB6-interacting/CAST family member 2	This gene encodes a protein that belongs to the Rab3-interacting molecule (RIM)-binding protein family. Members of this protein family form part of the cytomatrix at the active zone (CAZ) complex and function as regulators of neurotransmitter release.	Tissue enriched (brain)	Group enriched (Excitatory neurons, Inhibitory neurons, Oligodendrocyte precursor cells)	Not detected			rs1179374;rs1179375;rs815405;rs1185212;rs815420;rs1185211;rs815404;rs937311;rs815407;rs815410;rs709340;rs1373886;rs1874311;rs9827132;rs9815682;rs815421;rs815422;rs815423;rs815427;rs815436;rs864622;rs815424;rs815425;rs815428;rs815431;rs815432;rs815433;rs815434;rs815435;rs815437;rs860096;rs815438;rs815439;rs2885622;rs2132237;rs2643619;rs2702143;rs709338;rs815429;rs709337;rs6801405;rs9876560;rs75130…			age (Whole blood, -)	decreased expression of mRNA (DBP, rat, fetal testis)
cg04915058	19w	oxo-MINCH	0.0108641	0.00188355	8.0269e-09	chr3	55693741	loc5	OpenSea	15_Quies	C3orf51*;ERC2	TSS1500;3'UTR	ELKS/RAB6-interacting/CAST family member 2	This gene encodes a protein that belongs to the Rab3-interacting molecule (RIM)-binding protein family. Members of this protein family form part of the cytomatrix at the active zone (CAZ) complex and function as regulators of neurotransmitter release.	Tissue enriched (brain)	Group enriched (Excitatory neurons, Inhibitory neurons, Oligodendrocyte precursor cells)	Not detected			rs1179374;rs1179375;rs815405;rs1185212;rs815420;rs1185211;rs815404;rs937311;rs815407;rs815410;rs709340;rs1373886;rs1874311;rs9827132;rs9815682;rs815421;rs815422;rs815423;rs815427;rs815436;rs864622;rs815424;rs815425;rs815428;rs815431;rs815432;rs815433;rs815434;rs815435;rs815437;rs860096;rs815438;rs815439;rs2885622;rs2132237;rs2643619;rs2702143;rs709338;rs815429;rs709337;rs6801405;rs9876560;rs75130…				decreased expression of mRNA (DBP, rat, fetal testis)
cg05811594	19w	MBzP	-0.0180498	0.00326295	3.1707e-08	chr3	147123392	loc7	N_Shelf	13_ReprPC	ZIC4	5'UTR;TSS1500;TSS200	Zic family member 4	This gene encodes a member of the ZIC family of C2H2-type zinc finger proteins. Members of this family are important during development, and have been associated with X-linked visceral heterotaxy and holoprosencephaly type 5. This gene is closely linked to the gene encoding zinc finger protein of the cerebellum 1, a related family member on chromosome 3. Heterozygous deletion of these linked gene…	Tissue enriched (brain)	Group enriched (Late spermatids, Oligodendrocytes, Microglial cells, Early spermatids, Muller glia cells)	Decidual cells (low)		chr3;145174967;147242651				age (Whole blood, -); Schizophrenia (Whole blood, +); Schizophrenia (Whole blood)
cg16955004	19w	MEP	-0.0251366	0.00452239	2.72466e-08	chr7	86974351	loc10	N_Shore	2_TssAFlnk	CROT;TP53TG1*	TSS1500;Body	Carnitine O-octanoyltransferase, TP53 Target Gene 1	This gene encodes a member of the carnitine/choline acetyltransferase family. The encoded protein converts 4,8-dimethylnonanoyl-CoA to its corresponding carnitine ester. This transesterification occurs in the peroxisome and is necessary for transport of medium- and long- chain acyl-CoA molecules out of the peroxisome to the cytosol and mitochondria. The protein thus plays a role in lipid metaboli…	Low tissue specificity	Cell type enhanced (Cytotrophoblasts, Basal prostatic cells)	Decidual cells (low), Trophoblastic cells (low)						Nitrogen dioxide exposure (Whole blood, -); Maternal body mass index (Cord blood, -)	decreased expression of mRNA (DEHP+TCDD+PCB 153+BPA, mouse, liver), affected expression of mRNA (DMP, frog, embryo)
cg22510794	19w	MEP	-0.0349342	0.00590713	3.34099e-09	chr7	86974744	loc10	Island	1_TssA	CROT;TP53TG1*	TSS1500;Body	Carnitine O-octanoyltransferase, TP53 Target Gene 1	This gene encodes a member of the carnitine/choline acetyltransferase family. The encoded protein converts 4,8-dimethylnonanoyl-CoA to its corresponding carnitine ester. This transesterification occurs in the peroxisome and is necessary for transport of medium- and long- chain acyl-CoA molecules out of the peroxisome to the cytosol and mitochondria. The protein thus plays a role in lipid metaboli…	Low tissue specificity	Cell type enhanced (Cytotrophoblasts, Basal prostatic cells)	Decidual cells (low), Trophoblastic cells (low)						Tissue (Buccal cells and peripheral blood mononuclear cells, -); age (Whole blood, +)
cg16063666	19w	MEP	-0.0458241	0.00777528	3.77952e-09	chr7	86974833	loc10	Island	1_TssA	TP53TG1*;CROT	TSS200	TP53 Target Gene 1, Carnitine O-octanoyltransferase	This gene encodes a member of the carnitine/choline acetyltransferase family. The encoded protein converts 4,8-dimethylnonanoyl-CoA to its corresponding carnitine ester. This transesterification occurs in the peroxisome and is necessary for transport of medium- and long- chain acyl-CoA molecules out of the peroxisome to the cytosol and mitochondria. The protein thus plays a role in lipid metaboli…	Low tissue specificity	Cell type enhanced (Cytotrophoblasts, Basal prostatic cells)	Decidual cells (low), Trophoblastic cells (low)					follicular thyroid carcinoma (+); pheochromocytoma and paraganglioma (PPGL) (+); prostate cancer (+)	age (Whole blood, -)	decreased expression of mRNA (DEHP+TCDD+PCB 153+BPA, mouse, liver), affected expression of mRNA (DMP, frog, embryo)
cg14001567	19w	MEP	-0.0379286	0.00693032	4.42853e-08	chr7	86974838	loc10	Island	1_TssA	TP53TG1*;CROT	TSS200	TP53 Target Gene 1, Carnitine O-octanoyltransferase	This gene encodes a member of the carnitine/choline acetyltransferase family. The encoded protein converts 4,8-dimethylnonanoyl-CoA to its corresponding carnitine ester. This transesterification occurs in the peroxisome and is necessary for transport of medium- and long- chain acyl-CoA molecules out of the peroxisome to the cytosol and mitochondria. The protein thus plays a role in lipid metaboli…	Low tissue specificity	Cell type enhanced (Cytotrophoblasts, Basal prostatic cells)	Decidual cells (low), Trophoblastic cells (low)					down syndrome (+, -)	age (Whole blood, +); Tissue (Buccal cells and peripheral blood mononuclear cells, -); Clear cell renal carcinoma (Clear cell renal carcinoma tumour cells, adjacent healthy cells); age (Whole blood, -); Smoking (Peripheral blood mononuclear cells, +)	decreased expression of mRNA (DEHP+TCDD+PCB 153+BPA, mouse, liver), affected expression of mRNA (DMP, frog, embryo)
cg19642189	19w	MEP	-0.0411395	0.00719032	1.0558e-08	chr7	86974847	loc10	Island	1_TssA	TP53TG1*;CROT	TSS200	TP53 Target Gene 1, Carnitine O-octanoyltransferase	This gene encodes a member of the carnitine/choline acetyltransferase family. The encoded protein converts 4,8-dimethylnonanoyl-CoA to its corresponding carnitine ester. This transesterification occurs in the peroxisome and is necessary for transport of medium- and long- chain acyl-CoA molecules out of the peroxisome to the cytosol and mitochondria. The protein thus plays a role in lipid metaboli…	Low tissue specificity	Cell type enhanced (Cytotrophoblasts, Basal prostatic cells)	Decidual cells (low), Trophoblastic cells (low)					oral squamous cell carcinoma (OSCC) (+, -)
cg12969170	19w	MEP	-0.0466298	0.00788893	3.40486e-09	chr7	86974897	loc10	Island	1_TssA	TP53TG1*;CROT	TSS200	TP53 Target Gene 1, Carnitine O-octanoyltransferase	This gene encodes a member of the carnitine/choline acetyltransferase family. The encoded protein converts 4,8-dimethylnonanoyl-CoA to its corresponding carnitine ester. This transesterification occurs in the peroxisome and is necessary for transport of medium- and long- chain acyl-CoA molecules out of the peroxisome to the cytosol and mitochondria. The protein thus plays a role in lipid metaboli…	Low tissue specificity	Cell type enhanced (Cytotrophoblasts, Basal prostatic cells)	Decidual cells (low), Trophoblastic cells (low)						Gestational age (Fetal brain, +); age (Whole blood, +); age (Whole blood, +); age (Whole blood, -)	decreased expression of mRNA (DEHP+TCDD+PCB 153+BPA, mouse, liver), affected expression of mRNA (DMP, frog, embryo)
cg13595813	19w	MEP	-0.042592	0.00744737	1.07115e-08	chr7	86974922	loc10	Island	1_TssA	TP53TG1*;CROT	TSS200	TP53 Target Gene 1, Carnitine O-octanoyltransferase	This gene encodes a member of the carnitine/choline acetyltransferase family. The encoded protein converts 4,8-dimethylnonanoyl-CoA to its corresponding carnitine ester. This transesterification occurs in the peroxisome and is necessary for transport of medium- and long- chain acyl-CoA molecules out of the peroxisome to the cytosol and mitochondria. The protein thus plays a role in lipid metaboli…	Low tissue specificity	Cell type enhanced (Cytotrophoblasts, Basal prostatic cells)	Decidual cells (low), Trophoblastic cells (low)					Kabuki syndrome (+); SETD1B-related syndrome (+)	Maternal underweight (Cord blood, +); age (Whole blood, -); HIV infection (Whole blood, -)	decreased expression of mRNA (DEHP+TCDD+PCB 153+BPA, mouse, liver), affected expression of mRNA (DMP, frog, embryo)
cg13338302	19w	MEP	-0.0377579	0.00661605	1.1498e-08	chr7	86974956	loc10	Island	1_TssA	CROT;TP53TG1*	5'UTR;TSS200;1stExon;Body;5'UTR	Carnitine O-octanoyltransferase, TP53 Target Gene 1	This gene encodes a member of the carnitine/choline acetyltransferase family. The encoded protein converts 4,8-dimethylnonanoyl-CoA to its corresponding carnitine ester. This transesterification occurs in the peroxisome and is necessary for transport of medium- and long- chain acyl-CoA molecules out of the peroxisome to the cytosol and mitochondria. The protein thus plays a role in lipid metaboli…	Low tissue specificity	Cell type enhanced (Cytotrophoblasts, Basal prostatic cells)	Decidual cells (low), Trophoblastic cells (low)						age (Whole blood, +)	decreased expression of mRNA (DEHP+TCDD+PCB 153+BPA, mouse, liver), affected expression of mRNA (DMP, frog, embryo)
cg11252776	19w	MEP	-0.0364027	0.00630878	7.91925e-09	chr7	86974961	loc10	Island	1_TssA	CROT;TP53TG1*	5'UTR;TSS200;1stExon;Body	Carnitine O-octanoyltransferase, TP53 Target Gene 1	This gene encodes a member of the carnitine/choline acetyltransferase family. The encoded protein converts 4,8-dimethylnonanoyl-CoA to its corresponding carnitine ester. This transesterification occurs in the peroxisome and is necessary for transport of medium- and long- chain acyl-CoA molecules out of the peroxisome to the cytosol and mitochondria. The protein thus plays a role in lipid metaboli…	Low tissue specificity	Cell type enhanced (Cytotrophoblasts, Basal prostatic cells)	Decidual cells (low), Trophoblastic cells (low)							decreased expression of mRNA (DEHP+TCDD+PCB 153+BPA, mouse, liver), affected expression of mRNA (DMP, frog, embryo)
cg15652797	19w	MEP	-0.0349206	0.00590988	3.44519e-09	chr7	86974991	loc10	Island	1_TssA	CROT;TP53TG1*	5'UTR;TSS200;1stExon;Body	Carnitine O-octanoyltransferase, TP53 Target Gene 1	This gene encodes a member of the carnitine/choline acetyltransferase family. The encoded protein converts 4,8-dimethylnonanoyl-CoA to its corresponding carnitine ester. This transesterification occurs in the peroxisome and is necessary for transport of medium- and long- chain acyl-CoA molecules out of the peroxisome to the cytosol and mitochondria. The protein thus plays a role in lipid metaboli…	Low tissue specificity	Cell type enhanced (Cytotrophoblasts, Basal prostatic cells)	Decidual cells (low), Trophoblastic cells (low)					down syndrome (+, -)	age (Whole blood, +); Tissue (Buccal cells and peripheral blood mononuclear cells, -); Clear cell renal carcinoma (Clear cell renal carcinoma tumour cells, adjacent healthy cells); age (Whole blood, -); Smoking (Peripheral blood mononuclear cells, +)	decreased expression of mRNA (DEHP+TCDD+PCB 153+BPA, mouse, liver), affected expression of mRNA (DMP, frog, embryo)
cg18952098	19w	MEP	-0.0180762	0.00326694	3.14683e-08	chr7	86975087	loc10	Island	1_TssA	CROT;TP53TG1*	5'UTR;TSS1500;Body	Carnitine O-octanoyltransferase, TP53 Target Gene 1	long non coding RNA			Decidual cells (low), Trophoblastic cells (low)						age (Whole blood, -)	decreased expression of mRNA (DEHP+TCDD+PCB 153+BPA, mouse, liver), affected expression of mRNA (DMP, frog, embryo)
cg13741326	19w	MEP	-0.0236311	0.00431086	4.2114e-08	chr7	86975244	loc10	S_Shore	2_TssAFlnk	CROT;TP53TG1*	5'UTR;TSS1500;Body	Carnitine O-octanoyltransferase, TP53 Target Gene 1	This gene encodes a member of the carnitine/choline acetyltransferase family. The encoded protein converts 4,8-dimethylnonanoyl-CoA to its corresponding carnitine ester. This transesterification occurs in the peroxisome and is necessary for transport of medium- and long- chain acyl-CoA molecules out of the peroxisome to the cytosol and mitochondria. The protein thus plays a role in lipid metaboli…	Low tissue specificity	Cell type enhanced (Cytotrophoblasts, Basal prostatic cells)	Decidual cells (low), Trophoblastic cells (low)					oral squamous cell carcinoma (OSCC) (+, -)		decreased expression of mRNA (DEHP+TCDD+PCB 153+BPA, mouse, liver), affected expression of mRNA (DMP, frog, embryo)
cg04006194	19w	MEHP	-0.00895598	0.00164487	5.18667e-08	chr11	2335053	loc12	OpenSea	7_Enh	TSPAN32	Body	Tetraspanin 32	This gene, which is a member of the tetraspanin superfamily, is one of several tumor-suppressing subtransferable fragments located in the imprinted gene domain of chromosome 11p15.5, an important tumor-suppressor gene region. Alterations in this region have been associated with Beckwith-Wiedemann syndrome, Wilms tumor, rhabdomyosarcoma, adrenocortical carcinoma, and lung, ovarian and breast cance…	Group enriched (bone marrow, heart muscle, lymphoid tissue)	Cell type enhanced (NK-cells, monocytes, Langerhans cells, Erythroid cells, granulocytes, T-cells, Cardiomyocytes)	Trophoblastic cells (high)		chr11;2267083;2345820			colon adenocarcinoma survival; Behcet's disease (-)	Gestational age (Fetal brain, +); fractional exhaled nitric oxide (FeNO) (nasal epithelium, -); Age (Fetal liver, adult liver, -); gestational age (Cord blood, +); Tissue (Buccal cells and peripheral blood mononuclear cells, -); C-reactive protein (CRP) levels (Whole blood, +); age (Whole blood, -); atopy (nasal polyp, -); HIV infection (Whole blood, +); Gestational age (Cord blood, +); Fetal vs …	increased expression of mRNA (DBP, rat, fetal testis), increased expression of mRNA (MEHP+ATRA, mouse, fetal testis), increased expression of mRNA (MEHP, mouse, fetal testis)
cg19400601	19w	MEHP	-0.0099581	0.00180169	3.25611e-08	chr11	117691210	loc14	OpenSea	14_ReprPCWk	FXYD2	3'UTR	FXYD domain containing ion transport regulator 2	This gene encodes a member of the FXYD family of transmembrane proteins. This particular protein encodes the sodium/potassium-transporting ATPase subunit gamma. Mutations in this gene have been associated with Renal Hypomagnesemia-2. Alternatively spliced transcript variants have been described.	Tissue enriched (kidney)	Cell type enhanced (Distal tubular cells, Proximal tubular cells, Ductal cells, Cholangiocytes)	Not detected		chr11;117529405;117735373				Fetal vs adult liver (Liver, -); Rheumatoid arthritis (Whole blood, +)	decreased expression of mRNA (MEHP, cow, oocyte and blastocyst)
cg11142013	19w	MEHHP	-0.00407478	0.000738217	3.3946e-08	chr13	24441476	loc15	OpenSea	5_TxWk	MIPEP	Body	Mitochondrial intermediate peptidase	The product of this gene performs the final step in processing a specific class of nuclear-encoded proteins targeted to the mitochondrial matrix or inner membrane. This protein is primarily involved in the maturation of oxidative phosphorylation (OXPHOS)-related proteins. This gene may contribute to the functional effects of frataxin deficiency and the clinical manifestations of Friedreich ataxia.	Low tissue specificity	Cell type enhanced (Cardiomyocytes, Oligodendrocytes)	Trophoblastic cells (medium)						NAAA protein levels (SeqId = 3173-49) (Whole blood, -)	decreased expression of mRNA (DBP, rat, fetal testis)
cg11142013	19w	MEOHP	-0.00421092	0.000745063	1.5881e-08	chr13	24441476	loc15	OpenSea	5_TxWk	MIPEP	Body	Mitochondrial intermediate peptidase	The product of this gene performs the final step in processing a specific class of nuclear-encoded proteins targeted to the mitochondrial matrix or inner membrane. This protein is primarily involved in the maturation of oxidative phosphorylation (OXPHOS)-related proteins. This gene may contribute to the functional effects of frataxin deficiency and the clinical manifestations of Friedreich ataxia.	Low tissue specificity	Cell type enhanced (Cardiomyocytes, Oligodendrocytes)	Trophoblastic cells (medium)							decreased expression of mRNA (DBP, rat, fetal testis)
cg25881745	19w	cx-MiNP	-0.0103834	0.00189569	4.31758e-08	chr14	51288572	loc16	OpenSea	7_Enh	NIN	ExonBnd;Body	Ninein	This gene encodes one of the proteins important for centrosomal function. This protein is important for positioning and anchoring the microtubules minus-ends in epithelial cells. Localization of this protein to the centrosome requires three leucine zippers in the central coiled-coil domain.	Tissue enhanced (bone marrow)	Cell type enhanced (Excitatory neurons, monocytes, dendritic cells)	Decidual cells (medium)
cg25881745	19w	oxo-MiNP	-0.00963832	0.00172648	2.36907e-08	chr14	51288572	loc16	OpenSea	7_Enh	NIN	ExonBnd;Body	Ninein	This gene encodes one of the proteins important for centrosomal function. This protein is important for positioning and anchoring the microtubules minus-ends in epithelial cells. Localization of this protein to the centrosome requires three leucine zippers in the central coiled-coil domain.	Tissue enhanced (bone marrow)	Cell type enhanced (Excitatory neurons, monocytes, dendritic cells)	Decidual cells (medium)
cg21554552	35w	MBzP	-0.011235	0.0020777	6.39338e-08	chr3	50378425	loc4	Island	1_TssA	RASSF1	TSS200	Ras association domain family member 1	This gene encodes a protein similar to the RAS effector proteins. Loss or altered expression of this gene has been associated with the pathogenesis of a variety of cancers, which suggests the tumor suppressor function of this gene. The inactivation of this gene was found to be correlated with the hypermethylation of its CpG-island promoter region. The encoded protein was found to interact with DN…	Low tissue specificity	Cell type enhanced (NK-cells)	Trophoblastic cells (medium)				HYAL1		Gestational age (Fetal brain, +); fractional exhaled nitric oxide (FeNO) (nasal epithelium, -); Age (Fetal liver, adult liver, -); gestational age (Cord blood, +); Tissue (Buccal cells and peripheral blood mononuclear cells, -); C-reactive protein (CRP) levels (Whole blood, +); age (Whole blood, -); atopy (nasal polyp, -); HIV infection (Whole blood, +); Gestational age (Cord blood, +); Fetal vs …	increased expression of mRNA (DBP, rat, fetal testis), increased expression of mRNA (DBP, mouse, fetal testis)
cg09012471	35w	MEHP	0.00585091	0.00104425	2.10677e-08	chr3	137907359	loc6	S_Shore	2_TssAFlnk	ARMC8	5'UTR	Armadillo repeat containing 8	Component of the CTLH E3 ubiquitin-protein ligase complex that selectively accepts ubiquitin from UBE2H and mediates ubiquitination and subsequent proteasomal degradation of the transcription factor HBP1.	Low tissue specificity	Cell type enhanced (Oligodendrocyte precursor cells)	Decidual cells (medium), Trophoblastic cells (medium)							decreased expression of mRNA (DBP, rat, fetal testis)
cg04474247	35w	MEHP	-0.00185049	0.000343125	6.9271e-08	chr5	149925323	loc8	OpenSea	4_Tx	NDST1	Body	N-deacetylase and N-sulfotransferase 1	This gene encodes a member of the heparan sulfate/heparin GlcNAc N-deacetylase/ N-sulfotransferase family. The encoded enzyme is a type II transmembrane protein that resides in the Golgi apparatus. The encoded protein catalyzes the transfer of sulfate from 3'-phosphoadenosine 5'-phosphosulfate to nitrogen of glucosamine in heparan sulfate.	Low tissue specificity	Cell type enhanced (Alveolar cells type 1)	Decidual cells (low)					thyroid lesion (+); fractional exhaled nitric oxide (+, -)
cg11943197	35w	MnBP	0.0173501	0.00305136	1.30028e-08	chr7	998707	loc9	OpenSea	13_ReprPC							-
cg18576301	35w	cx-MiNP	-0.00347321	0.000641974	6.29556e-08	chr8	100716071	loc11	OpenSea	15_Quies	VPS13B	Body	Vacuolar protein sorting 13 homolog B	This gene encodes a potential transmembrane protein that may function in vesicle-mediated transport and sorting of proteins within the cell. This protein may play a role in the development and the function of the eye, hematological system, and central nervous system. Mutations in this gene have been associated with Cohen syndrome.	Low tissue specificity	Group enriched (Inhibitory neurons, Excitatory neurons, Oligodendrocytes, Oligodendrocyte precursor cells, Microglial cells, Astrocytes)	No data					absolute fat mass (FM, kg) (+, -)	Tissue (Buccal cells and peripheral blood mononuclear cells, +); age (Whole blood, -)
cg07964716	35w	MECPP	0.0168854	0.00303304	2.58927e-08	chr11	92888693	loc13	OpenSea	5_TxWk	SLC36A4	Body	Solute carrier family 36 member 4	Uniporter that mediates the transport of neutral amino acids like L-tryptophan, proline and alanine 1. The transport activity is sodium ions-independent, electroneutral and therefore functions via facilitated diffusion	Low tissue specificity	Low cell type specificity	Decidual cells (high), Trophoblastic cells (high)					thyroid lesion (+); fractional exhaled nitric oxide (+, -)		increased expression (DEHP, rat, testis), decreased expression (MEHP, cow, oocyte and blastocyst)
cg07964716	35w	MEHHP	0.016492	0.00274252	1.81618e-09	chr11	92888693	loc13	OpenSea	5_TxWk	SLC36A4	Body	Solute carrier family 36 member 4	Uniporter that mediates the transport of neutral amino acids like L-tryptophan, proline and alanine 1. The transport activity is sodium ions-independent, electroneutral and therefore functions via facilitated diffusion	Low tissue specificity	Low cell type specificity	Decidual cells (high), Trophoblastic cells (high)						AGR3 protein levels (SeqId = 17342-13) (Whole blood, -)	increased expression (DEHP, rat, testis), decreased expression (MEHP, cow, oocyte and blastocyst)
cg07964716	35w	MEOHP	0.0169297	0.0027382	6.29866e-10	chr11	92888693	loc13	OpenSea	5_TxWk	SLC36A4	Body	Solute carrier family 36 member 4	Uniporter that mediates the transport of neutral amino acids like L-tryptophan, proline and alanine 1. The transport activity is sodium ions-independent, electroneutral and therefore functions via facilitated diffusion	Low tissue specificity	Low cell type specificity	Decidual cells (high), Trophoblastic cells (high)							increased expression (DEHP, rat, testis), decreased expression (MEHP, cow, oocyte and blastocyst)
* no description is given for these genes
