## Supplementary Table 6 for "Association of in utero exposure to phthalate and DINCH metabolites with placental DNA methylation"

### Sheet: TS6
Table S6. Summary of results of the main model at 19w and 35w, for the sum of metabolites
BN: Signifficant CpGs after Bonferroni correction of p-value
sugg.: Suggestive CpGs (p-value of association <1E-05)
	19w			35w
	Lambda	N CpGs (sugg.)	N CpGs (BN)	Lambda	N CpGs (sugg.)	N CpGs (BN)
sum DEHP	1.14	38	1	0.98	29	1
sum DINCH	1.15	44	1	0.97	16	0
sum DiNP	1.12	51	1	1.16	22	1
