## Supplementary Table 7 for "Association of in utero exposure to phthalate and DINCH metabolites with placental DNA methylation"

### Sheet: S4_BN.Main
Table S7. Association of placental DNA methylation with sum of metabolites measured at 19w and 35w (only significant Bonferroni CpGs ordered by position)
CpGs are annotated according to the hg19 reference.
SE: Standard Error; eQTM: placental expression quantitative trait methylation, gDMR: placental germline differentially methylated region, PMD: placental partially methylated domain, mQTL: placental methylation quantitative trait loci
Tissue specificity and Single cell spesificity of RNA expression in placenta were annotated using The Human Protein Atlas (https://www.proteinatlas.org/)
Protein expressed in placenta was annotated using The Human Protein Atlas (https://www.proteinatlas.org/)
eQTMs, gDMRs, PMDs and chromatin states were derived from data from previously published papers (https://doi.org/10.1371/journal.pgen.1007785, https://doi.org/10.1016/j.ajhg.2016.08.021, https://doi.org/10.2217/epi.13.62)
mQTLs were derived from BiSC cohort
Enhancers were annotated using EPIraction atlas (https://epiraction.crg.eu/)
CpG	Period	Compound	Effect	SE	P.value	Chromosome	Position	Locus	Relation to island	chromatin state	Gene symbol	Relation to gene	Gene name	Gene function	Tissue specificity	Single cell specificity	Protein expressed in placenta	gDMRs	PMDs	mQTLs	Enhancers	EWAS atlas	EWAS catalog	Comparative Toxicogenomics Database
cg04915058	19w	sum DINCH	0.0122053	0.00205285	2.75545e-09	chr3	55693741	loc1	OpenSea	15_Quies	C3orf51*;ERC2	TSS1500;3'UTR	ELKS/RAB6-interacting/CAST family member 2	This gene encodes a protein that belongs to the Rab3-interacting molecule (RIM)-binding protein family. Members of this protein family form part of the cytomatrix at the active zone (CAZ) complex and function as regulators of neurotransmitter release.	Tissue enriched (brain)	Group enriched (Excitatory neurons, Inhibitory neurons, Oligodendrocyte precursor cells)	Not detected			rs1179374;rs1179375;rs815405;rs1185212;rs815420;rs1185211;rs815404;rs937311;rs815407;rs815410;rs709340;rs1373886;rs1874311;rs9827132;rs9815682;rs815421;rs815422;rs815423;rs815427;rs815436;rs864622;rs815424;rs815425;rs815428;rs815431;rs815432;rs815433;rs815434;rs815435;rs815437;rs860096;rs815438;rs815439;rs2885622;rs2132237;rs2643619;rs2702143;rs709338;rs815429;rs709337;rs6801405;rs9876560;rs75130…			age (Whole blood, -)	decreased expression of mRNA (DBP, rat, fetal testis)
cg11142013	19w	sum DEHP	-0.00431706	0.000795627	5.76332e-08	chr13	24441476	loc4	OpenSea	5_TxWk	MIPEP	Body	Mitochondrial intermediate peptidase	The product of this gene performs the final step in processing a specific class of nuclear-encoded proteins targeted to the mitochondrial matrix or inner membrane. This protein is primarily involved in the maturation of oxidative phosphorylation (OXPHOS)-related proteins. This gene may contribute to the functional effects of frataxin deficiency and the clinical manifestations of Friedreich ataxia.	Low tissue specificity	Cell type enhanced (Cardiomyocytes, Oligodendrocytes)	Trophoblastic cells (medium)						age (Whole blood, -)	decreased expression of mRNA (DBP, rat, fetal testis)
cg25881745	19w	sum DiNP	-0.0106958	0.00188076	1.29339e-08	chr14	51288572	loc5	OpenSea	7_Enh	NIN	ExonBnd;Body					Decidual cells (medium)					air pollution (Pb) (-)
cg18576301	35w	sum DiNP	-0.00320699	0.000577163	2.75276e-08	chr8	100716071	loc2	OpenSea	15_Quies	VPS13B	Body	Vacuolar protein sorting 13 homolog B	This gene encodes a potential transmembrane protein that may function in vesicle-mediated transport and sorting of proteins within the cell. This protein may play a role in the development and the function of the eye, hematological system, and central nervous system. Mutations in this gene have been associated with Cohen syndrome.	Low tissue specificity	Group enriched (Inhibitory neurons, Excitatory neurons, Oligodendrocytes, Oligodendrocyte precursor cells, Microglial cells, Astrocytes)	No data					colon adenocarcinoma survival	Gestational age (Fetal brain, +); fractional exhaled nitric oxide (FeNO) (nasal epithelium, -); Age (Fetal liver, adult liver, -); gestational age (Cord blood, +); Tissue (Buccal cells and peripheral blood mononuclear cells, -); C-reactive protein (CRP) levels (Whole blood, +); age (Whole blood, -); atopy (nasal polyp, -); HIV infection (Whole blood, +); Gestational age (Cord blood, +); Fetal vs …
cg07964716	35w	sum DEHP	0.0167017	0.00283509	3.83694e-09	chr11	92888693	loc3	OpenSea	5_TxWk	SLC36A4	Body	Solute carrier family 36 member 4	Uniporter that mediates the transport of neutral amino acids like L-tryptophan, proline and alanine 1. The transport activity is sodium ions-independent, electroneutral and therefore functions via facilitated diffusion	Low tissue specificity	Low cell type specificity	Decidual cells (high), Trophoblastic cells (high)							increased expression (DEHP, rat, testis), decreased expression (MEHP, cow, oocyte and blastocyst)
						* no description is given for these genes
