## Supplementary Table 8 for "Association of in utero exposure to phthalate and DINCH metabolites with placental DNA methylation"

### Sheet: TS8A_19w
Table S8A. Association of placental DNA methylation with sum of metabolites measured at 19w with CpGs (only suggestive significant (p-value<1E-05) CpGs ordered by position)
CpGs are annotated according to the hg19 reference
CpG	Compound	Effect	SE	P.value	Bonferroni	Chromosome	Start position	End position
cg01205154	sum DiNP	0.012018	0.00250259	1.5691e-06	no	chr1	1835733	1835735
cg19692322	sum DEHP	-0.0154484	0.00349727	9.99592e-06	no	chr1	3704483	3704485
cg16964673	sum DEHP	-0.00762097	0.00170848	8.17044e-06	no	chr1	3858641	3858643
cg14138287	sum DiNP	0.0127246	0.0028205	6.43812e-06	no	chr1	16207787	16207789
cg07085359	sum DiNP	0.00524171	0.00114701	4.88023e-06	no	chr1	46190614	46190616
cg05116938	sum DiNP	-0.00612734	0.00134012	4.82589e-06	no	chr1	55720431	55720433
cg10197383	sum DEHP	0.0108343	0.00234775	3.93606e-06	no	chr1	91795956	91795958
cg05089232	sum DEHP	-0.00472573	0.00103916	5.42456e-06	no	chr1	154350578	154350580
cg27576241	sum DEHP	-0.0130602	0.00269833	1.29786e-06	no	chr1	155062093	155062095
cg16063970	sum DINCH	0.00251788	0.000562928	7.71908e-06	no	chr1	163218189	163218191
cg00626573	sum DiNP	-0.0071299	0.00149954	1.98709e-06	no	chr1	166926166	166926168
cg20697717	sum DINCH	0.00217778	0.000489436	8.60449e-06	no	chr1	173039449	173039451
cg22911547	sum DEHP	0.00656507	0.00145904	6.80834e-06	no	chr1	179142062	179142064
cg11253770	sum DiNP	-0.00603485	0.00115451	1.72093e-07	no	chr1	202000271	202000273
cg26373171	sum DINCH	0.000867615	0.000189682	4.78403e-06	no	chr1	209828254	209828256
cg15210711	sum DiNP	-0.00330072	0.000709873	3.32357e-06	no	chr1	220686003	220686005
cg07148655	sum DiNP	-0.00642445	0.00124408	2.41693e-07	no	chr2	10844416	10844418
cg08239282	sum DINCH	0.00144393	0.00028124	2.83395e-07	no	chr2	105409704	105409706
cg08443680	sum DiNP	0.00153853	0.000329705	3.06552e-06	no	chr2	112163139	112163141
cg15818005	sum DEHP	0.0081663	0.00184372	9.45561e-06	no	chr2	138087606	138087608
cg02231798	sum DEHP	0.00279017	0.000571749	1.06053e-06	no	chr2	188465679	188465681
cg02250200	sum DEHP	0.00706021	0.00150377	2.66598e-06	no	chr2	197300336	197300338
cg27508753	sum DiNP	-0.00806788	0.00174107	3.58893e-06	no	chr2	232630568	232630570
cg23601374	sum DiNP	-0.00518654	0.00108011	1.57206e-06	no	chr2	239291477	239291479
cg14711818	sum DEHP	0.0215056	0.00479126	7.1722e-06	no	chr3	31831932	31831934
cg21384588	sum DiNP	0.0276341	0.00562893	9.14077e-07	no	chr3	35744404	35744406
cg14507891	sum DiNP	-0.00576203	0.00124155	3.46745e-06	no	chr3	49171080	49171082
cg12537309	sum DEHP	-0.00700397	0.00150419	3.21953e-06	no	chr3	53156399	53156401
cg04915058	sum DINCH	0.0122053	0.00205285	2.75545e-09	yes	chr3	55659712	55659714
cg03928900	sum DINCH	0.011461	0.00256383	7.81188e-06	no	chr3	55659851	55659853
cg02807482	sum DINCH	-0.00645676	0.00141296	4.88481e-06	no	chr3	125990114	125990116
cg12500226	sum DiNP	-0.00773348	0.00173586	8.38442e-06	no	chr4	6788368	6788370
cg05488731	sum DEHP	0.010727	0.00240584	8.24446e-06	no	chr4	48635534	48635536
cg16079898	sum DEHP	0.0159137	0.00356368	7.98764e-06	no	chr4	147831015	147831017
cg00951599	sum DINCH	-0.0125484	0.00269333	3.17657e-06	no	chr5	2683854	2683856
cg22346868	sum DINCH	-0.000908094	0.000189151	1.57952e-06	no	chr5	2836265	2836267
cg20009810	sum DiNP	-0.00801869	0.00179701	8.11032e-06	no	chr5	3537100	3537102
cg05574272	sum DINCH	-0.0199192	0.00411677	1.30789e-06	no	chr5	33938107	33938109
cg07917609	sum DINCH	-0.012904	0.00290601	8.97716e-06	no	chr5	33938119	33938121
cg21071670	sum DEHP	0.0149247	0.00303784	8.97212e-07	no	chr5	42812147	42812149
cg08533405	sum DINCH	0.00111093	0.000246883	6.80121e-06	no	chr5	71503458	71503460
cg06041909	sum DINCH	0.0256217	0.00571608	7.38142e-06	no	chr5	73450515	73450517
cg06037759	sum DEHP	0.00416242	0.000888025	2.76864e-06	no	chr5	78004896	78004898
cg05614346	sum DiNP	0.00374921	0.000824839	5.48331e-06	no	chr5	177431606	177431608
cg08306955	sum DINCH	0.00306	0.000658933	3.41955e-06	no	chr6	25137742	25137744
cg02046600	sum DINCH	-0.00365354	0.000779579	2.77847e-06	no	chr6	30910721	30910723
cg13341412	sum DEHP	0.01864	0.00402269	3.59166e-06	no	chr6	123830307	123830309
cg16646726	sum DiNP	-0.00705012	0.00149882	2.55369e-06	no	chr7	22601881	22601883
cg04493169	sum DEHP	0.022194	0.00487251	5.24005e-06	no	chr7	27872492	27872494
cg00946888	sum DEHP	0.0161183	0.00361701	8.34002e-06	no	chr7	29192993	29192995
cg25774094	sum DEHP	0.0109973	0.00229118	1.58796e-06	no	chr7	41732144	41732146
cg06283871	sum DEHP	0.00334235	0.000752449	8.91419e-06	no	chr7	51016632	51016634
cg13277588	sum DiNP	-0.00424972	0.000946946	7.19553e-06	no	chr7	74525338	74525340
cg10460482	sum DiNP	-0.0112941	0.00227064	6.55957e-07	no	chr7	129470692	129470694
cg12633274	sum DEHP	-0.00354488	0.000744909	1.94735e-06	no	chr7	138565101	138565103
cg09274448	sum DINCH	-0.00629332	0.00136684	4.13905e-06	no	chr8	80325421	80325423
cg09274448	sum DiNP	-0.00772553	0.00171093	6.31994e-06	no	chr8	80325421	80325423
cg15253520	sum DiNP	-0.0144103	0.00304914	2.28949e-06	no	chr8	86509139	86509141
cg08459961	sum DEHP	0.0385966	0.00804771	1.61888e-06	no	chr8	103912118	103912120
cg12608683	sum DINCH	0.00120836	0.000265954	5.53251e-06	no	chr9	36267252	36267254
cg10031303	sum DEHP	0.00579738	0.00117627	8.28094e-07	no	chr9	76458638	76458640
cg21383720	sum DiNP	-0.00107438	0.000243063	9.86171e-06	no	chr9	93452260	93452262
cg13790068	sum DiNP	-0.00480152	0.00104576	4.40258e-06	no	chr9	107422238	107422240
cg14485923	sum DiNP	-0.00454278	0.00094176	1.4091e-06	no	chr9	121285218	121285220
cg13699121	sum DEHP	-0.0208721	0.00429938	1.20589e-06	no	chr9	133530896	133530898
cg10827072	sum DiNP	-0.00645068	0.00131138	8.6991e-07	no	chr9	133873418	133873420
cg14175330	sum DINCH	-0.018794	0.00421587	8.27593e-06	no	chr9	136057537	136057539
cg05903005	sum DEHP	0.0102121	0.00230837	9.69221e-06	no	chr10	50317415	50317417
cg01341729	sum DINCH	-0.00240531	0.000528055	5.23775e-06	no	chr10	79138971	79138973
cg00112211	sum DiNP	0.00284163	0.000591786	1.57261e-06	no	chr10	112907263	112907265
cg24492694	sum DEHP	-0.0177329	0.00360287	8.57222e-07	no	chr11	2574374	2574376
cg04313279	sum DiNP	-0.00877323	0.00184751	2.04749e-06	no	chr11	33912833	33912835
cg07160014	sum DiNP	-0.00793505	0.00170818	3.39559e-06	no	chr11	47938373	47938375
cg19391515	sum DEHP	-0.00493404	0.00109783	6.97803e-06	no	chr11	66859091	66859093
cg19400601	sum DEHP	-0.0125857	0.00279042	6.47317e-06	no	chr11	117820494	117820496
cg08473805	sum DINCH	-0.00503943	0.00100696	5.59854e-07	no	chr11	119702293	119702295
cg13506696	sum DiNP	-0.00495432	0.00105565	2.69024e-06	no	chr11	122643232	122643234
cg11261655	sum DINCH	-0.00236773	0.000450304	1.45573e-07	no	chr11	124117709	124117711
cg18170229	sum DINCH	-0.0133059	0.00292245	5.28886e-06	no	chr12	213420	213422
cg12741427	sum DiNP	-0.0044278	0.00100131	9.77931e-06	no	chr12	2360047	2360049
cg12637840	sum DINCH	-0.00100489	0.000221875	5.9247e-06	no	chr12	26317763	26317765
cg12905284	sum DiNP	-0.00805696	0.00164263	9.34708e-07	no	chr12	51347346	51347348
cg09395955	sum DINCH	-0.00879682	0.00184207	1.79259e-06	no	chr12	56083212	56083214
cg09395955	sum DiNP	-0.0128063	0.00253069	4.18432e-07	no	chr12	56083212	56083214
cg05706167	sum DINCH	-0.0164011	0.00323937	4.12581e-07	no	chr12	75025899	75025901
cg10279150	sum DINCH	-0.00877931	0.00175684	5.81684e-07	no	chr12	108532692	108532694
cg12610312	sum DiNP	-0.0118492	0.00257965	4.36247e-06	no	chr12	108768632	108768634
cg12099990	sum DEHP	0.0134234	0.00290616	3.85668e-06	no	chr12	116015209	116015211
cg04155630	sum DiNP	-0.00690134	0.00155784	9.42063e-06	no	chr12	131556743	131556745
cg11686154	sum DiNP	-0.00735836	0.00156703	2.65628e-06	no	chr13	21466343	21466345
cg11142013	sum DEHP	-0.00431706	0.000795627	5.76332e-08	yes	chr13	23867336	23867338
cg17873413	sum DINCH	-0.0128886	0.00290481	9.12288e-06	no	chr13	47310221	47310223
cg06214253	sum DEHP	0.00561715	0.00126958	9.66959e-06	no	chr13	72864386	72864388
cg18003362	sum DINCH	-0.0107297	0.00221116	1.21895e-06	no	chr13	93216513	93216515
cg10411448	sum DiNP	-0.00759022	0.00161643	2.65745e-06	no	chr13	106101112	106101114
cg18437792	sum DINCH	-0.00155508	0.000351021	9.41689e-06	no	chr14	31230029	31230031
cg02662525	sum DiNP	-0.0111267	0.00232947	1.78387e-06	no	chr14	50821802	50821804
cg25881745	sum DiNP	-0.0106958	0.00188076	1.29339e-08	yes	chr14	50821853	50821855
cg16402286	sum DINCH	0.00499658	0.00109834	5.38417e-06	no	chr14	64233187	64233189
cg03208214	sum DINCH	0.00130304	0.000282227	3.89299e-06	no	chr14	71320193	71320195
cg17941792	sum DiNP	-0.00487715	0.00102285	1.85863e-06	no	chr14	93015633	93015635
cg26645498	sum DINCH	0.00290172	0.000616772	2.54255e-06	no	chr14	101856167	101856169
cg07138793	sum DiNP	-0.0200203	0.00446667	7.38905e-06	no	chr15	27903183	27903185
cg09597806	sum DiNP	-0.0241275	0.00544923	9.52485e-06	no	chr15	28106460	28106462
cg00101164	sum DINCH	-0.0178835	0.00358524	6.09794e-07	no	chr15	54307257	54307259
cg19233663	sum DEHP	-0.00773596	0.00162883	2.04035e-06	no	chr15	67864001	67864003
cg01403005	sum DiNP	-0.0478127	0.0106471	7.09906e-06	no	chr15	90414937	90414939
cg12934481	sum DINCH	-0.0091812	0.00187352	9.55864e-07	no	chr16	1283832	1283834
cg06890619	sum DiNP	-0.00174908	0.000357593	1.00187e-06	no	chr16	29876830	29876832
cg11115391	sum DEHP	-0.0103969	0.00235176	9.82882e-06	no	chr16	88437930	88437932
cg24656116	sum DINCH	-0.00312804	0.000634999	8.39074e-07	no	chr17	12998692	12998694
cg13212159	sum DiNP	-0.0110194	0.00211325	1.84397e-07	no	chr17	39919300	39919302
cg09991335	sum DiNP	-0.0114019	0.00229523	6.77763e-07	no	chr17	39919303	39919305
cg16985667	sum DINCH	0.0087939	0.00165294	1.03675e-07	no	chr17	41150036	41150038
cg12805374	sum DiNP	-0.00526005	0.00117574	7.68332e-06	no	chr17	45229254	45229256
cg05921579	sum DEHP	-0.0206028	0.00453479	5.53878e-06	no	chr17	63699152	63699154
cg22263591	sum DEHP	-0.00976644	0.0020348	1.58902e-06	no	chr17	73093028	73093030
cg07112210	sum DINCH	-0.0123276	0.00264439	3.13444e-06	no	chr17	76867982	76867984
cg02806739	sum DINCH	-0.0120096	0.00261814	4.49508e-06	no	chr17	82315365	82315367
cg11401846	sum DINCH	-0.0147029	0.00313932	2.82042e-06	no	chr18	79884919	79884921
cg01235197	sum DiNP	-0.00352949	0.000710102	6.68159e-07	no	chr19	1119986	1119988
cg15187398	sum DiNP	-0.00848659	0.00191216	9.07085e-06	no	chr19	2093896	2093898
cg27508769	sum DiNP	-0.00155719	0.000329021	2.21455e-06	no	chr19	7636915	7636917
cg13622968	sum DEHP	-0.0030134	0.000606249	6.67592e-07	no	chr19	10308174	10308176
cg16381530	sum DINCH	-0.017486	0.00366284	1.80694e-06	no	chr19	31306156	31306158
cg08076236	sum DEHP	0.00777025	0.001674	3.45532e-06	no	chr20	10662650	10662652
cg16686951	sum DINCH	-0.0116713	0.00237345	8.76731e-07	no	chr20	46118711	46118713
cg05091311	sum DINCH	0.00238116	0.000507137	2.66222e-06	no	chr21	15002384	15002386
cg05299823	sum DEHP	-0.00304424	0.000673153	6.11554e-06	no	chr21	31276898	31276900
cg11483027	sum DiNP	-0.017229	0.00346785	6.75767e-07	no	chr21	32425843	32425845
cg01100448	sum DINCH	-0.00229436	0.000518585	9.67672e-06	no	chr21	46319224	46319226
cg03947756	sum DINCH	0.017101	0.00384787	8.8185e-06	no	chr22	44992788	44992790
cg11213561	sum DiNP	-0.00419606	0.000947164	9.4176e-06	no	chr22	45551347	45551349

### Sheet: TS8B_35w
Table S8B. Association of placental DNA methylation with sum of metabolites measured at 35w with CpGs (only suggestive significant (p-value<1E-05) CpGs ordered by position)
CpGs are annotated according to the hg19 reference
CpG	Compound	Effect	SE	P.value	Bonferroni	Chromosome	Start position	End position
cg07395004	sum DiNP	-0.00147667	0.000315244	2.81058e-06	no	chr1	1374766	1374768
cg17953427	sum DiNP	0.000829052	0.00018519	7.57831e-06	no	chr1	9734927	9734929
cg16887640	sum DINCH	-0.00108687	0.000234947	3.72707e-06	no	chr1	10840359	10840361
cg23813012	sum DEHP	0.000909789	0.000201894	6.59795e-06	no	chr1	13699986	13699988
cg11075745	sum DEHP	-0.00465386	0.000996134	2.9839e-06	no	chr1	42740304	42740306
cg07268275	sum DEHP	0.0157336	0.00308708	3.45838e-07	no	chr1	211975415	211975417
cg02173292	sum DEHP	-0.00207379	0.000420634	8.21689e-07	no	chr1	227771289	227771291
cg07151190	sum DINCH	-0.000798158	0.000175785	5.61095e-06	no	chr2	119206654	119206656
cg13278052	sum DINCH	0.00576432	0.00123814	3.23017e-06	no	chr2	120384987	120384989
cg17300868	sum DEHP	-0.000950151	0.000214661	9.58668e-06	no	chr2	177265386	177265388
cg20275162	sum DINCH	0.00314741	0.000705897	8.24427e-06	no	chr3	45346369	45346371
cg14930955	sum DEHP	-0.00223725	0.000459391	1.11579e-06	no	chr3	49117201	49117203
cg01074318	sum DINCH	0.01855	0.00411919	6.69023e-06	no	chr3	192105640	192105642
cg27227536	sum DINCH	0.00638716	0.00138112	3.75257e-06	no	chr4	36074998	36075000
cg00648911	sum DINCH	0.00540053	0.0012127	8.45511e-06	no	chr4	113336036	113336038
cg25214552	sum DiNP	0.0306433	0.00676907	5.98402e-06	no	chr4	126970135	126970137
cg02441374	sum DEHP	-0.00248053	0.000507619	1.02595e-06	no	chr5	6752495	6752497
cg03684156	sum DINCH	0.000617972	0.000135821	5.3672e-06	no	chr5	138178971	138178973
cg21636683	sum DINCH	-0.0153355	0.00317952	1.41257e-06	no	chr5	141304131	141304133
cg10511866	sum DiNP	-0.000927233	0.000209018	9.15856e-06	no	chr5	141651359	141651361
cg06387392	sum DEHP	-0.00298111	0.000639212	3.10535e-06	no	chr5	149771567	149771569
cg04474247	sum DEHP	-0.00248776	0.000524722	2.12564e-06	no	chr5	150545760	150545762
cg26439139	sum DEHP	0.0208962	0.00458347	5.13922e-06	no	chr5	156497775	156497777
cg07545948	sum DiNP	-0.000390003	8.06038e-05	1.30809e-06	no	chr6	12012335	12012337
cg04594399	sum DEHP	-0.00182002	0.000386387	2.47287e-06	no	chr6	34973287	34973289
cg16823105	sum DiNP	-0.000892028	0.000186273	1.67758e-06	no	chr6	96924695	96924697
cg05368158	sum DEHP	0.0201531	0.00443646	5.55597e-06	no	chr7	83165648	83165650
cg24417337	sum DEHP	0.0111803	0.00251716	8.92759e-06	no	chr8	11807848	11807850
cg18576301	sum DiNP	-0.00320699	0.000577163	2.75276e-08	yes	chr8	99703842	99703844
cg14445653	sum DINCH	-0.000859183	0.000187191	4.43523e-06	no	chr9	96442224	96442226
cg03586905	sum DiNP	-0.000367312	7.69131e-05	1.79111e-06	no	chr10	100969323	100969325
cg02620049	sum DEHP	-0.00327206	0.000732375	7.90503e-06	no	chr10	132351092	132351094
cg10886393	sum DINCH	0.0141725	0.00315032	6.83604e-06	no	chr11	22194154	22194156
cg09837155	sum DINCH	0.000985166	0.000192809	3.22927e-07	no	chr11	22245218	22245220
cg16794646	sum DINCH	0.0074705	0.00160313	3.16307e-06	no	chr11	59537821	59537823
cg16678159	sum DiNP	0.0058204	0.00123826	2.59581e-06	no	chr11	63762047	63762049
cg17280340	sum DiNP	0.00170233	0.000375362	5.75597e-06	no	chr11	66876993	66876995
cg07964716	sum DEHP	0.0167017	0.00283509	3.83694e-09	yes	chr11	93155526	93155528
cg20545904	sum DiNP	0.00684421	0.0014233	1.51926e-06	no	chr12	31236156	31236158
cg09045655	sum DINCH	-0.0210175	0.00441826	1.96516e-06	no	chr12	53999203	53999205
cg11704751	sum DiNP	-0.000583584	0.000125252	3.1732e-06	no	chr12	62935337	62935339
cg08568273	sum DEHP	0.043232	0.00968004	7.96594e-06	no	chr12	102990671	102990673
cg19784907	sum DEHP	0.00481737	0.0010626	5.7992e-06	no	chr12	119668873	119668875
cg22148297	sum DiNP	0.00430067	0.000922552	3.13583e-06	no	chr13	99258332	99258334
cg23179456	sum DINCH	-0.0198052	0.00436739	5.76569e-06	no	chr14	24334666	24334668
cg23676577	sum DEHP	0.0186041	0.00418489	8.76722e-06	no	chr14	36580359	36580361
cg22266085	sum DEHP	-0.00282717	0.000616378	4.50228e-06	no	chr15	42726216	42726218
cg24719901	sum DiNP	-0.000289673	6.11593e-05	2.1758e-06	no	chr15	55197036	55197038
cg10831353	sum DEHP	-0.00154517	0.000320409	1.41772e-06	no	chr15	77096835	77096837
cg01756899	sum DiNP	-0.0232438	0.00513903	6.09709e-06	no	chr16	1020136	1020138
cg17975289	sum DEHP	-0.000286993	6.4639e-05	8.99894e-06	no	chr16	4937310	4937312
cg09445727	sum DEHP	-0.000452499	9.99477e-05	5.97272e-06	no	chr16	75251627	75251629
cg07868747	sum DiNP	-0.00358325	0.000779438	4.2816e-06	no	chr16	80736293	80736295
cg17358432	sum DEHP	-0.00332523	0.000677402	9.16341e-07	no	chr16	89769949	89769951
cg00123800	sum DiNP	-0.000664273	0.000138993	1.7601e-06	no	chr17	27293973	27293975
cg11983245	sum DiNP	0.0040421	0.000844871	1.71602e-06	no	chr17	41518901	41518903
cg20762290	sum DEHP	0.00130831	0.000291299	7.07957e-06	no	chr17	48048196	48048198
cg07391931	sum DEHP	-0.00191962	0.000433419	9.46697e-06	no	chr19	11048810	11048812
cg17710868	sum DEHP	0.0014023	0.000317155	9.80117e-06	no	chr19	12838232	12838234
cg15711268	sum DiNP	-0.000865064	0.000188881	4.65089e-06	no	chr19	31351045	31351047
cg06478085	sum DiNP	0.00544656	0.00119057	4.76839e-06	no	chr19	33385872	33385874
cg09097291	sum DEHP	-0.000917523	0.000205193	7.767e-06	no	chr20	1170871	1170873
cg11164939	sum DEHP	-0.00128425	0.000261532	9.0859e-07	no	chr20	46380037	46380039
cg03620299	sum DEHP	0.00623662	0.00140639	9.22925e-06	no	chr20	54172126	54172128
cg23249369	sum DiNP	0.00483187	0.00103541	3.06168e-06	no	chr20	58851703	58851705
cg22976224	sum DINCH	-0.0233811	0.00477362	9.68271e-07	no	chr21	36698338	36698340
cg22026368	sum DiNP	-0.00271706	0.000614974	9.95381e-06	no	chr21	41756639	41756641
