## Supplementary Table 9 for "Association of in utero exposure to phthalate and DINCH metabolites with placental DNA methylation"

### Sheet: TS9A_19w
Table S9A. Summary of the mixture analyses at 19w
BN: Bonferroni corrected p values
CpG	Estimate	Lower CI	Upper CI	T statistics	P value	BN
cg05779344	0.00165571	0.000650263	0.00266115	3.22755	0.00137192	0.0288104
cg11253770	-0.0087079	-0.0135083	-0.00390752	-3.55538	0.0004319	0.00906991
cg05104069	0.00151812	0.000532519	0.00250373	3.01893	0.00273136	0.0573586
cg04915058	0.0104682	-0.000225626	0.021162	1.91861	0.0558832	1
cg05811594	-0.0429363	-0.0622683	-0.0236043	-4.35307	1.78561e-05	0.000374978
cg16955004	-0.028329	-0.0574247	0.000766835	-1.90831	0.057206	1
cg22510794	-0.0242197	-0.0600901	0.0116508	-1.32336	0.186617	1
cg16063666	-0.0259304	-0.0727423	0.0208814	-1.08568	0.278401	1
cg14001567	-0.0262091	-0.068239	0.0158208	-1.2222	0.222508	1
cg19642189	-0.0295775	-0.0727927	0.0136376	-1.34145	0.180689	1
cg12969170	-0.0290105	-0.0775794	0.0195585	-1.1707	0.24256	1
cg13595813	-0.0254139	-0.071786	0.0209582	-1.07414	0.283555	1
cg13338302	-0.0278141	-0.0676618	0.0120336	-1.36808	0.172217	1
cg11252776	-0.0284394	-0.0667246	0.00984587	-1.45592	0.146358	1
cg15652797	-0.0222255	-0.0581984	0.0137474	-1.21095	0.22677	1
cg18952098	-0.019544	-0.0418406	0.00275266	-1.71799	0.0867273	1
cg13741326	-0.0237965	-0.0519701	0.00437722	-1.65545	0.0987691	1
cg04006194	-0.00411307	-0.0140466	0.00582047	-0.81154	0.417632	1
cg19400601	-0.00760528	-0.0166308	0.00142019	-1.65156	0.099562	1
cg11142013	-0.00326315	-0.0061976	-0.000328704	-2.17951	0.0299898	0.629786
cg25881745	-0.00371488	-0.0134036	0.00597388	-0.751493	0.452885	1

### Sheet: TS9B_35w
Table S9B. Summary of the mixture analyses at 35w
BN: Bonferroni corrected p values
CpG	Estimate	Lower CI	Upper CI	T statistics	P value	BN
cg21554552	-0.0105619	-0.0208421	-0.000281716	-2.01367	0.0447301	0.268381
cg09012471	0.005508	0.00017872	0.0108373	2.02569	0.0434838	0.260903
cg04474247	-0.00344677	-0.00528358	-0.00160997	-3.67788	0.000268181	0.00160908
cg11943197	0.0143469	0.000783895	0.0279098	2.07324	0.0388091	0.232855
cg18576301	-0.0028447	-0.00488016	-0.000809228	-2.73917	0.00644201	0.0386521
cg07964716	0.0249246	0.0132153	0.0366339	4.172	3.75121e-05	0.000225072
