## Supplementary Table 10 for "Association of in utero exposure to phthalate and DINCH metabolites with placental DNA methylation"

### Sheet: TS10A_SummMales
Table S10A. Summary of results of the main model in males, at 19w and 35w
BN: Signifficant CpGs after Bonferroni correction of p-value
sugg.: Suggestive CpGs (p-value of association <1E-05)
	19w			35w
	Lambda	N CpGs (sugg.)	N CpGs (BN)	Lambda	N CpGs (sugg.)	N CpGs (BN)
MEP	0.87	27	1	1.05	39	3
MiBP	1.09	86	2	1.18	90	2
MnBP	1.18	156	8	0.93	58	3
MBzP	0.91	56	3	0.91	69	2
MEHP	1.24	225	12	0.92	24	0
MEHHP	1.17	141	7	0.93	81	3
MEOHP	1.16	157	6	0.93	74	4
MECPP	1.1	75	3	0.98	112	5
oxo-MiNP	1.14	106	6	1.01	29	1
cx-MiNP	1.16	119	9	1.04	58	2
oh-MPHP	1.23	142	4	1.13	114	7
oh-MINCH	1.04	81	6	0.95	80	2
oxo-MINCH	1.01	83	6	1	55	0

### Sheet: TS10B_SummFemales
Table S10B. Summary of results of the main model in females, at 19w and 35w
BN: Signifficant CpGs after Bonferroni correction of p-value
sugg.: Suggestive CpGs (p-value of association <1E-05)
	19w			35w
	Lambda	N CpGs (sugg.)	N CpGs (BN)	Lambda	N CpGs (sugg.)	N CpGs (BN)
MEP	1.18	43	2	0.95	29	0
MiBP	1.44	111	8	1.07	82	5
MnBP	1.05	72	4	0.84	27	2
MBzP	0.96	40	2	0.83	13	0
MEHP	1.06	60	2	1.25	121	2
MEHHP	1.02	22	0	1.09	29	1
MEOHP	0.96	20	0	1.01	28	1
MECPP	1.11	39	1	1	21	4
oxo-MiNP	1.01	52	1	1.07	64	2
cx-MiNP	1.19	104	17	1.09	80	3
oh-MPHP	0.98	60	4	0.92	52	2
oh-MINCH	1.07	56	2	1.01	39	3
oxo-MINCH	1.14	62	2	0.99	24	0
