## Supplementary Table 14 for "Association of in utero exposure to phthalate and DINCH metabolites with placental DNA methylation"

### Sheet: TS14A_SummGest
Table S14A. Summary of results of the sensitivity model additionally adjusted for gestational age at 19w and 35w
BN: Signifficant CpGs after Bonferroni correction of p-value
sugg.: Suggestive CpGs (p-value of association <1E-05)
	19w			35w
	Lambda	N CpGs (sugg.)	N CpGs (BN)	Lambda	N CpGs (sugg.)	N CpGs (BN)
MEP	1.10	41	12	0.87	10	0
MiBP	1.02	8	0	1.32	24	0
MnBP	1.05	39	1	0.97	15	1
MBzP	0.95	11	1	0.85	16	1
MEHP	1.23	55	2	1.19	47	2
MEHHP	1.17	45	0	0.99	32	1
MEOHP	1.08	32	1	0.94	20	1
MECPP	1.13	33	0	0.98	32	2
oxo-MiNP	1.10	54	1	1.20	32	0
cx-MiNP	1.18	80	2	1.14	21	1
oh-MPHP	1.07	16	0	0.88	16	0
oh-MINCH	1.12	53	1	0.97	17	0
oxo-MINCH	1.13	38	1	1.01	11	0

### Sheet: TS14B_SummEur
Table S14B. Summary of results of the sensitivity model performed on European population at 19w and 35w
BN: Signifficant CpGs after Bonferroni correction of p-value
sugg.: Suggestive CpGs (p-value of association <1E-05)
	19w			35w
	Lambda	N CpGs (sugg.)	N CpGs (BN)	Lambda	N CpGs (sugg.)	N CpGs (BN)
MEP	0.99	30	1	0.95	16	2
MiBP	0.99	22	0	1.23	66	2
MnBP	0.93	39	0	1.14	37	2
MBzP	1.04	31	2	0.84	15	0
MEHP	1.12	32	0	0.99	29	2
MEHHP	0.99	27	0	0.98	45	1
MEOHP	0.91	16	0	0.94	29	1
MECPP	1.00	30	2	0.99	53	2
oxo-MiNP	1.02	33	0	1.22	73	0
cx-MiNP	0.98	40	0	1.19	59	1
oh-MPHP	1.20	60	4	0.95	36	2
oh-MINCH	1.08	41	3	0.93	25	1
oxo-MINCH	1.08	35	0	0.94	19	0

### Sheet: TS14C_SummWCT
Table S14C. Summary of results of the sensitivity model not adjusted for cell blood composition at 19w and 35w
BN: Signifficant CpGs after Bonferroni correction of p-value
sugg.: Suggestive CpGs (p-value of association <1E-05)
	19w			35w
	Lambda	N CpGs (sugg.)	N CpGs (BN)	Lambda	N CpGs (sugg.)	N CpGs (BN)
MEP	1.05	38	0	0.85	3	0
MiBP	0.93	3	0	1.07	32	0
MnBP	1.00	38	3	0.95	13	0
MBzP	0.86	13	0	0.80	5	0
MEHP	1.07	48	0	1.04	29	0
MEHHP	0.96	11	0	0.94	23	1
MEOHP	0.94	21	0	0.88	16	0
MECPP	0.93	15	0	1.04	35	1
oxo-MiNP	1.08	53	0	1.16	29	0
cx-MiNP	0.96	27	0	1.05	9	0
oh-MPHP	0.95	10	0	1.01	20	0
oh-MINCH	1.29	29	2	1.00	11	0
oxo-MINCH	1.30	35	1	0.88	14	0

### Sheet: TS14D_SummCreat
Table S14D. Summary of results of the sensitivity model performed on phthalate concentrations corrected for creatinine at 19w and 35w
BN: Signifficant CpGs after Bonferroni correction of p-value
sugg.: Suggestive CpGs (p-value of association <1E-05)
	19w			35w
	Lambda	N CpGs (sugg.)	N CpGs (BN)	Lambda	N CpGs (sugg.)	N CpGs (BN)
MEP	1.08	31	10	0.91	13	0
MiBP	0.93	14	0	1.18	31	1
MnBP	0.98	28	1	0.91	19	1
MBzP	0.85	8	0	0.90	14	0
MEHP	1.26	75	2	1.11	111	6
MEHHP	1.18	46	1	0.98	53	0
MEOHP	1.04	25	0	0.98	33	1
MECPP	1.13	34	1	1.02	61	1
oxo-MiNP	1.14	38	0	1.16	27	0
cx-MiNP	1.21	61	1	1.08	15	2
oh-MPHP	1.17	23	1	0.94	30	3
oh-MINCH	1.11	47	0	1.02	25	0
oxo-MINCH	1.14	32	0	1.04	12	0
