## Supplementary Table 17 for "Association of in utero exposure to phthalate and DINCH metabolites with placental DNA methylation"

### Sheet: TS17A_19w
Table S17A. Sensitivity model unadjusted for cellular composition: Association of placental DNA methylation with phthalate and DINCH metabolite levels measured at 19w (only suggestive significant (p-value<1E-05) CpGs ordered by position)
CpGs are annotated according to the hg19 reference
CpG	Compound	Effect	SE	P.value	Bonferroni	Chromosome	Start position	End position
cg14138287	cx-MiNP	0.0127505	0.00288331	9.77058e-06	no	chr1	16207787	16207789
cg19738353	cx-MiNP	-0.000433202	9.80669e-05	9.9889e-06	no	chr1	114780645	114780647
cg11253770	cx-MiNP	-0.00727062	0.0015452	2.53516e-06	no	chr1	202000271	202000273
cg07148655	cx-MiNP	-0.00650469	0.00138619	2.69911e-06	no	chr2	10844416	10844418
cg00939301	cx-MiNP	-0.00128591	0.000273954	2.68074e-06	no	chr2	175005552	175005554
cg21384588	cx-MiNP	0.0290189	0.00611668	2.09308e-06	no	chr3	35744404	35744406
cg14507891	cx-MiNP	-0.00657611	0.00136329	1.40926e-06	no	chr3	49171080	49171082
cg01121639	cx-MiNP	-0.0110951	0.00249901	9.0037e-06	no	chr5	133387363	133387365
cg26337123	cx-MiNP	-0.00161676	0.000363823	8.83828e-06	no	chr7	65269621	65269623
cg13277588	cx-MiNP	-0.00493014	0.00104269	2.26408e-06	no	chr7	74525338	74525340
cg00251738	cx-MiNP	-0.00169258	0.000345709	9.78213e-07	no	chr7	77798728	77798730
cg10460482	cx-MiNP	-0.0120685	0.00247912	1.12706e-06	no	chr7	129470692	129470694
cg15253520	cx-MiNP	-0.0151913	0.00331393	4.5604e-06	no	chr8	86509139	86509141
cg10233401	cx-MiNP	-0.0333891	0.00727264	4.40992e-06	no	chr10	44696919	44696921
cg04313279	cx-MiNP	-0.00935383	0.0020311	4.1188e-06	no	chr11	33912833	33912835
cg05077668	cx-MiNP	-0.00860935	0.00193676	8.77962e-06	no	chr12	3964919	3964921
cg12905284	cx-MiNP	-0.00878115	0.00177821	7.88502e-07	no	chr12	51347346	51347348
cg11686154	cx-MiNP	-0.00795006	0.00179425	9.3862e-06	no	chr13	21466343	21466345
cg10411448	cx-MiNP	-0.00779626	0.00176432	9.92309e-06	no	chr13	106101112	106101114
cg11427341	cx-MiNP	-0.00977592	0.00220193	9.00849e-06	no	chr13	112510087	112510089
cg25881745	cx-MiNP	-0.01105	0.00229673	1.50034e-06	no	chr14	50821853	50821855
cg07138793	cx-MiNP	-0.0221855	0.00470791	2.44831e-06	no	chr15	27903183	27903185
cg01403005	cx-MiNP	-0.0502896	0.0109087	4.02588e-06	no	chr15	90414937	90414939
cg06890619	cx-MiNP	-0.00184906	0.000397573	3.30527e-06	no	chr16	29876830	29876832
cg10643550	cx-MiNP	-0.00992381	0.00211855	2.80979e-06	no	chr19	1603857	1603859
cg27508769	cx-MiNP	-0.0015664	0.000327522	1.73057e-06	no	chr19	7636915	7636917
cg11483027	cx-MiNP	-0.0174223	0.00367067	2.07123e-06	no	chr21	32425843	32425845
cg02481619	MBzP	0.00071449	0.000160143	8.13569e-06	no	chr1	9943239	9943241
cg03280139	MBzP	-0.000752142	0.000164074	4.55843e-06	no	chr1	108796625	108796627
cg05811594	MBzP	-0.0172085	0.0033448	2.67757e-07	no	chr3	147405604	147405606
cg19438790	MBzP	-0.000865914	0.00019191	6.41919e-06	no	chr5	78604198	78604200
cg08810584	MBzP	0.000393999	8.20383e-05	1.56601e-06	no	chr6	108134067	108134069
cg06296503	MBzP	-0.00195346	0.000418411	3.03036e-06	no	chr6	133896262	133896264
cg21703813	MBzP	-0.000922342	0.000194594	2.1391e-06	no	chr8	30580220	30580222
cg05807444	MBzP	-0.00935304	0.00198368	2.4171e-06	no	chr8	144429251	144429253
cg21693768	MBzP	0.0310435	0.00653871	2.05804e-06	no	chr14	95867644	95867646
cg02696790	MBzP	0.000392827	8.40332e-05	2.9443e-06	no	chr15	74958655	74958657
cg07602513	MBzP	-0.0010103	0.000210744	1.63496e-06	no	chr16	22286037	22286039
cg00242858	MBzP	-0.00047371	0.000103891	5.12332e-06	no	chr19	2218067	2218069
cg16938494	MBzP	0.000524993	0.000117266	7.57272e-06	no	chr20	46709663	46709665
cg13914636	MECPP	-0.0196373	0.00438286	7.44801e-06	no	chr1	3706537	3706539
cg27576241	MECPP	-0.0146681	0.00305352	1.55789e-06	no	chr1	155062093	155062095
cg05972059	MECPP	-0.00297924	0.000641345	3.39584e-06	no	chr3	66406175	66406177
cg04203702	MECPP	-0.0291661	0.00647223	6.59512e-06	no	chr4	11367724	11367726
cg12633274	MECPP	-0.00392117	0.000865706	5.91369e-06	no	chr7	138565101	138565103
cg24487554	MECPP	-0.0225119	0.00507011	8.99133e-06	no	chr8	143082435	143082437
cg10031303	MECPP	0.00584609	0.0013029	7.22426e-06	no	chr9	76458638	76458640
cg13699121	MECPP	-0.0228484	0.00516461	9.68753e-06	no	chr9	133530896	133530898
cg17075019	MECPP	-0.00508003	0.00114671	9.41853e-06	no	chr10	77781891	77781893
cg24492694	MECPP	-0.0179681	0.00401792	7.74954e-06	no	chr11	2574374	2574376
cg26896771	MECPP	-0.0197268	0.00442263	8.17973e-06	no	chr15	36888580	36888582
cg18780021	MECPP	-0.00441747	0.000996942	9.3789e-06	no	chr17	13353448	13353450
cg05921579	MECPP	-0.0244686	0.00471548	2.11443e-07	no	chr17	63699152	63699154
cg13777292	MECPP	-0.0291403	0.00611905	1.91468e-06	no	chr19	496418	496420
cg08076236	MECPP	0.00821397	0.00183518	7.61094e-06	no	chr20	10662650	10662652
cg27576241	MEHHP	-0.0122909	0.00266617	4.02762e-06	no	chr1	155062093	155062095
cg01179012	MEHHP	-0.0224809	0.00476852	2.42371e-06	no	chr2	130837533	130837535
cg02231798	MEHHP	0.00264698	0.0005473	1.32189e-06	no	chr2	188465679	188465681
cg08459961	MEHHP	0.0380358	0.00779364	1.05894e-06	no	chr8	103912118	103912120
cg24492694	MEHHP	-0.017768	0.00335981	1.23386e-07	no	chr11	2574374	2574376
cg19233663	MEHHP	-0.00729347	0.00154819	2.4656e-06	no	chr15	67864001	67864003
cg11115391	MEHHP	-0.00996246	0.00217101	4.45676e-06	no	chr16	88437930	88437932
cg05921579	MEHHP	-0.0200507	0.00420346	1.8419e-06	no	chr17	63699152	63699154
cg22263591	MEHHP	-0.0094503	0.00190497	7.01804e-07	no	chr17	73093028	73093030
cg13622968	MEHHP	-0.00279979	0.000584904	1.69502e-06	no	chr19	10308174	10308176
cg08076236	MEHHP	0.0069767	0.00157634	9.60463e-06	no	chr20	10662650	10662652
cg19692322	MEHP	-0.0109854	0.00234682	2.85536e-06	no	chr1	3704483	3704485
cg14668879	MEHP	-0.00192065	0.000398116	1.40462e-06	no	chr1	8330526	8330528
cg15360888	MEHP	-0.0072092	0.00144604	6.18045e-07	no	chr1	39663547	39663549
cg08934318	MEHP	-0.00343607	0.00076609	7.28448e-06	no	chr1	44118213	44118215
cg20377762	MEHP	-0.00561798	0.00109203	2.68221e-07	no	chr1	54981354	54981356
cg00931181	MEHP	-0.00958949	0.00202197	2.10955e-06	no	chr2	6770499	6770501
cg26946836	MEHP	-0.00176451	0.00038149	3.74029e-06	no	chr2	70836955	70836957
cg05605011	MEHP	-0.00712375	0.00158262	6.75638e-06	no	chr2	95664777	95664779
cg25325918	MEHP	-0.00771259	0.00151596	3.62614e-07	no	chr2	119655683	119655685
cg07465899	MEHP	-0.00520026	0.00115814	7.11669e-06	no	chr4	702610	702612
cg04922062	MEHP	0.00271636	0.000579465	2.76297e-06	no	chr4	10106455	10106457
cg00951599	MEHP	-0.0124043	0.00266501	3.24742e-06	no	chr5	2683854	2683856
cg22901664	MEHP	-0.00206286	0.000441321	2.94993e-06	no	chr7	76376001	76376003
cg07979675	MEHP	-0.00167543	0.00037237	6.81553e-06	no	chr7	100688250	100688252
cg09344485	MEHP	-0.0081219	0.00155969	1.91519e-07	no	chr7	128207440	128207442
cg11364290	MEHP	-0.00785519	0.00164754	1.86213e-06	no	chr7	128207549	128207551
cg04524088	MEHP	-0.00782735	0.00163827	1.77222e-06	no	chr7	128207781	128207783
cg25912957	MEHP	-0.0108417	0.00244171	8.98795e-06	no	chr7	157612477	157612479
cg10800250	MEHP	-0.0064677	0.00141088	4.5578e-06	no	chr8	10613279	10613281
cg09039879	MEHP	-0.00703673	0.00157413	7.81319e-06	no	chr9	124468454	124468456
cg13652841	MEHP	-0.0129916	0.00290265	7.61325e-06	no	chr9	136367528	136367530
cg14334460	MEHP	-0.00566501	0.00113155	5.54492e-07	no	chr9	137452446	137452448
cg13188626	MEHP	-0.0287179	0.00597157	1.51605e-06	no	chr10	83075652	83075654
cg24934413	MEHP	-0.00769824	0.00160538	1.62462e-06	no	chr11	295632	295634
cg04006194	MEHP	-0.00876997	0.00196969	8.48948e-06	no	chr11	2313822	2313824
cg24492694	MEHP	-0.0121057	0.00239812	4.46448e-07	no	chr11	2574374	2574376
cg19358520	MEHP	-0.00887026	0.00195128	5.47083e-06	no	chr11	62976736	62976738
cg19400601	MEHP	-0.0102724	0.00219384	2.83575e-06	no	chr11	117820494	117820496
cg25894551	MEHP	-0.00826586	0.00180847	4.86211e-06	no	chr11	117829135	117829137
cg18700339	MEHP	-0.00303962	0.000678545	7.47769e-06	no	chr11	128764651	128764653
cg15002761	MEHP	-0.00739731	0.00166381	8.74813e-06	no	chr11	133946201	133946203
cg13385981	MEHP	-0.00544864	0.00119635	5.254e-06	no	chr12	50063261	50063263
cg22501476	MEHP	-0.00232339	0.000513207	5.97711e-06	no	chr12	122848831	122848833
cg19983138	MEHP	-0.00138096	0.000272929	4.19757e-07	no	chr14	89958280	89958282
cg16119357	MEHP	-0.000764135	0.00016943	6.48177e-06	no	chr14	93097639	93097641
cg21176127	MEHP	-0.00173596	0.000383686	6.05581e-06	no	chr14	100328925	100328927
cg20390822	MEHP	-0.00461641	0.000928011	6.5408e-07	no	chr14	100703128	100703130
cg23290739	MEHP	-0.00170933	0.000372784	4.53312e-06	no	chr14	101757121	101757123
cg03088878	MEHP	-0.00414091	0.00092046	6.83576e-06	no	chr15	41893460	41893462
cg00629028	MEHP	-0.00495573	0.00105261	2.50108e-06	no	chr15	78319317	78319319
cg27248474	MEHP	-0.0106837	0.00225729	2.21268e-06	no	chr16	88924829	88924831
cg15067551	MEHP	-0.00825885	0.00185443	8.44455e-06	no	chr17	6677105	6677107
cg04887682	MEHP	-0.00793628	0.00164196	1.34201e-06	no	chr17	58267895	58267897
cg13755873	MEHP	-0.0153675	0.00339657	6.0563e-06	no	chr17	72117045	72117047
cg22263591	MEHP	-0.00684892	0.00140066	1.00941e-06	no	chr17	73093028	73093030
cg13622968	MEHP	-0.00196784	0.000369341	9.93094e-08	no	chr19	10308174	10308176
cg24313243	MEHP	-0.0086723	0.0018125	1.71236e-06	no	chr20	21809647	21809649
cg06402789	MEHP	-0.00343063	0.000712844	1.48984e-06	no	chr20	37932236	37932238
cg05089232	MEOHP	-0.00467707	0.00103606	6.35278e-06	no	chr1	154350578	154350580
cg01179012	MEOHP	-0.0222826	0.00466931	1.82273e-06	no	chr2	130837533	130837535
cg02231798	MEOHP	0.00253059	0.000535748	2.31863e-06	no	chr2	188465679	188465681
cg25009743	MEOHP	-0.0257272	0.00581644	9.72525e-06	no	chr2	197787199	197787201
cg01374654	MEOHP	-0.00709937	0.00159719	8.79277e-06	no	chr3	32391428	32391430
cg03872804	MEOHP	-0.0228263	0.0051207	8.28644e-06	no	chr4	1592552	1592554
cg23240857	MEOHP	0.000825427	0.000179844	4.43903e-06	no	chr4	139084621	139084623
cg01549315	MEOHP	-0.0231697	0.00506495	4.77309e-06	no	chr5	3589587	3589589
cg12633274	MEOHP	-0.00332841	0.000741643	7.19323e-06	no	chr7	138565101	138565103
cg08459961	MEOHP	0.0367898	0.00758463	1.23103e-06	no	chr8	103912118	103912120
cg13699121	MEOHP	-0.0193846	0.00417566	3.44566e-06	no	chr9	133530896	133530898
cg24492694	MEOHP	-0.0171893	0.00342532	5.21264e-07	no	chr11	2574374	2574376
cg11142013	MEOHP	-0.00398638	0.000816044	1.03424e-06	no	chr13	23867336	23867338
cg03350493	MEOHP	-0.00277092	0.000617317	7.16732e-06	no	chr15	41545201	41545203
cg19233663	MEOHP	-0.00764049	0.00159252	1.60479e-06	no	chr15	67864001	67864003
cg11115391	MEOHP	-0.0103937	0.00209957	7.4067e-07	no	chr16	88437930	88437932
cg05921579	MEOHP	-0.0178309	0.00402905	9.61816e-06	no	chr17	63699152	63699154
cg22263591	MEOHP	-0.00986456	0.00191789	2.69738e-07	no	chr17	73093028	73093030
cg17609710	MEOHP	-0.0116452	0.00260286	7.6767e-06	no	chr19	9802146	9802148
cg13622968	MEOHP	-0.00276101	0.000606535	5.31128e-06	no	chr19	10308174	10308176
cg15128672	MEOHP	-0.00178151	0.000391849	5.45673e-06	no	chr19	42348290	42348292
cg26420413	MEP	0.000682932	0.000136708	5.86643e-07	no	chr1	92785314	92785316
cg02388245	MEP	0.000286505	6.09941e-05	2.63675e-06	no	chr1	155277818	155277820
cg12210283	MEP	0.000335893	7.59322e-05	9.70707e-06	no	chr2	48440880	48440882
cg19708432	MEP	0.0111547	0.00233235	1.73027e-06	no	chr2	229485915	229485917
cg13009927	MEP	0.00405027	0.000887432	5.01784e-06	no	chr2	241315103	241315105
cg10228538	MEP	0.00470728	0.00106274	9.45114e-06	no	chr3	52022288	52022290
cg13399164	MEP	0.000314293	7.11081e-05	9.87322e-06	no	chr4	163167013	163167015
cg17277001	MEP	-0.00741987	0.00156625	2.16548e-06	no	chr5	1244387	1244389
cg05148592	MEP	0.00215023	0.000470958	4.97934e-06	no	chr5	73909603	73909605
cg15933130	MEP	0.00147132	0.000301135	1.02944e-06	no	chr5	137753672	137753674
cg13270738	MEP	-0.00484364	0.000918836	1.35317e-07	no	chr6	25965612	25965614
cg17095682	MEP	0.000272943	5.58753e-05	1.03506e-06	no	chr6	149718407	149718409
cg16955004	MEP	-0.0220692	0.00466784	2.2682e-06	no	chr7	87345034	87345036
cg22510794	MEP	-0.0301618	0.00631758	1.80369e-06	no	chr7	87345427	87345429
cg16063666	MEP	-0.0399228	0.00812262	8.87786e-07	no	chr7	87345516	87345518
cg14001567	MEP	-0.0338867	0.0070809	1.7044e-06	no	chr7	87345521	87345523
cg19642189	MEP	-0.0352116	0.00747971	2.50633e-06	no	chr7	87345530	87345532
cg12969170	MEP	-0.040262	0.00828787	1.18612e-06	no	chr7	87345580	87345582
cg13595813	MEP	-0.0371785	0.00790039	2.52732e-06	no	chr7	87345605	87345607
cg13338302	MEP	-0.0323834	0.00691001	2.77996e-06	no	chr7	87345639	87345641
cg11252776	MEP	-0.031143	0.00658293	2.23552e-06	no	chr7	87345644	87345646
cg15652797	MEP	-0.0304561	0.00633943	1.55354e-06	no	chr7	87345674	87345676
cg18952098	MEP	-0.0157015	0.00339331	3.70646e-06	no	chr7	87345770	87345772
cg13741326	MEP	-0.020389	0.00435681	2.87146e-06	no	chr7	87345927	87345929
cg13464876	MEP	0.000347151	6.56202e-05	1.22112e-07	no	chr9	109119711	109119713
cg12547658	MEP	0.000745395	0.000168285	9.45123e-06	no	chr10	15097360	15097362
cg18268492	MEP	0.00210553	0.000471826	8.09997e-06	no	chr10	97426228	97426230
cg02520768	MEP	0.000824183	0.000155918	1.25012e-07	no	chr11	66268013	66268015
cg24331168	MEP	0.00604786	0.00127343	2.04157e-06	no	chr11	122616730	122616732
cg19645734	MEP	0.000741474	0.000161806	4.59481e-06	no	chr12	49189135	49189137
cg19981660	MEP	0.00372338	0.000722923	2.59867e-07	no	chr12	131949620	131949622
cg04246008	MEP	0.000318641	7.18675e-05	9.26196e-06	no	chr14	103846895	103846897
cg01433189	MEP	0.0151398	0.00319343	2.12753e-06	no	chr15	45252031	45252033
cg16873920	MEP	0.0146608	0.00331014	9.46456e-06	no	chr15	45252035	45252037
cg03562220	MEP	0.00445135	0.00095845	3.41195e-06	no	chr16	66918989	66918991
cg08394261	MEP	-0.0005117	0.000106181	1.44175e-06	no	chr17	27336233	27336235
cg08095770	MEP	-0.00626277	0.0013931	6.93843e-06	no	chr19	7554671	7554673
cg19547236	MEP	0.000377787	8.49188e-05	8.6349e-06	no	chr19	19064229	19064231
cg05765440	MiBP	-0.00794497	0.00165386	1.55602e-06	no	chr1	67786659	67786661
cg02607907	MiBP	-0.0201402	0.00415883	1.28046e-06	no	chr2	68216538	68216540
cg13351352	MiBP	-0.00483534	0.00108627	8.53464e-06	no	chr19	40245950	40245952
cg21863016	MnBP	-0.00119658	0.000264278	5.96176e-06	no	chr1	19084502	19084504
cg04722610	MnBP	-0.000925241	0.000198554	3.16367e-06	no	chr1	168246203	168246205
cg11849302	MnBP	-0.00668133	0.00142917	2.93999e-06	no	chr1	201979246	201979248
cg23805457	MnBP	-0.00562199	0.00113277	6.93892e-07	no	chr1	205801744	205801746
cg05104069	MnBP	0.00136708	0.000252927	6.48009e-08	yes	chr1	233295752	233295754
cg24809845	MnBP	0.0160778	0.00350743	4.5635e-06	no	chr1	233629452	233629454
cg09588961	MnBP	0.000530405	0.000115288	4.21062e-06	no	chr2	28393702	28393704
cg18632848	MnBP	-0.00130681	0.000295028	9.44725e-06	no	chr2	39226705	39226707
cg19200263	MnBP	-0.0083954	0.00173673	1.33797e-06	no	chr3	57142632	57142634
cg18507362	MnBP	-0.00103003	0.000213697	1.43515e-06	no	chr3	169767021	169767023
cg18920559	MnBP	0.000457435	0.000103063	9.06354e-06	no	chr5	174419553	174419555
cg27465994	MnBP	-0.00974996	0.00219964	9.31327e-06	no	chr8	133458669	133458671
cg14587704	MnBP	-0.0119738	0.00262132	4.92776e-06	no	chr8	133558284	133558286
cg08909244	MnBP	0.00136277	0.000306357	8.65474e-06	no	chr8	143609746	143609748
cg22486750	MnBP	-0.00119299	0.000257202	3.5122e-06	no	chr9	746856	746858
cg15909613	MnBP	-0.00117015	0.000255411	4.61805e-06	no	chr10	70884001	70884003
cg07253191	MnBP	0.0199454	0.00419626	2.00281e-06	no	chr11	34915314	34915316
cg06627361	MnBP	0.000695198	0.000150075	3.61559e-06	no	chr12	389301	389303
cg19191401	MnBP	-0.000525219	0.000118682	9.62524e-06	no	chr12	63844757	63844759
cg18120998	MnBP	0.00130485	0.000241799	6.79866e-08	yes	chr12	112938480	112938482
cg27409653	MnBP	-0.00377904	0.000849061	8.55326e-06	no	chr12	132709615	132709617
cg25997756	MnBP	-0.000552041	0.000124324	8.98188e-06	no	chr13	113544003	113544005
cg03487553	MnBP	-0.00109267	0.000232872	2.70338e-06	no	chr14	67355989	67355991
cg00999865	MnBP	0.00043741	8.87563e-05	8.29837e-07	no	chr14	76956590	76956592
cg20071305	MnBP	-0.000548646	0.000107196	3.08558e-07	no	chr15	48334979	48334981
cg02643343	MnBP	-0.00126334	0.000270904	3.10971e-06	no	chr15	80990145	80990147
cg03590722	MnBP	-0.00359865	0.000798899	6.65248e-06	no	chr16	87696165	87696167
cg19102531	MnBP	0.000944716	0.000204413	3.80768e-06	no	chr17	49567864	49567866
cg23652146	MnBP	0.000389107	8.339e-05	3.06958e-06	no	chr17	82459238	82459240
cg12948139	MnBP	0.0367348	0.00695895	1.30041e-07	no	chr18	5106595	5106597
cg02694925	MnBP	-0.00846283	0.00185939	5.32879e-06	no	chr18	80146551	80146553
cg27094156	MnBP	-0.00341826	0.000756313	6.19443e-06	no	chr19	57925197	57925199
cg25873462	MnBP	-0.00132076	0.000293898	6.99189e-06	no	chr20	22955522	22955524
cg18478680	MnBP	-0.0024123	0.000507569	2.00774e-06	no	chr20	46386241	46386243
cg12470211	MnBP	-0.00186556	0.000337261	3.17514e-08	yes	chr20	48149402	48149404
cg22249046	MnBP	-0.00164232	0.000343225	1.70999e-06	no	chr21	39180004	39180006
cg09040349	MnBP	-0.00677513	0.00150318	6.56922e-06	no	chr22	17744003	17744005
cg26242665	MnBP	-0.00381904	0.000824497	3.62211e-06	no	chr22	45450179	45450181
cg26373171	oh-MINCH	0.000914401	0.000191559	1.81088e-06	no	chr1	209828254	209828256
cg02315353	oh-MINCH	0.000582999	0.000121761	1.68407e-06	no	chr3	25783963	25783965
cg04915058	oh-MINCH	0.0127823	0.00211676	1.55448e-09	yes	chr3	55659712	55659714
cg03928900	oh-MINCH	0.0144349	0.00298939	1.3742e-06	no	chr3	55659851	55659853
cg11370064	oh-MINCH	0.00716555	0.00158675	6.30633e-06	no	chr3	78269126	78269128
cg02807482	oh-MINCH	-0.00727998	0.00145611	5.74465e-07	no	chr3	125990114	125990116
cg11265319	oh-MINCH	0.000670161	0.000149097	6.96367e-06	no	chr3	129120764	129120766
cg07399299	oh-MINCH	0.000447438	9.78481e-05	4.81279e-06	no	chr4	83485366	83485368
cg06085430	oh-MINCH	0.0170821	0.00366211	3.09297e-06	no	chr4	106523354	106523356
cg26109144	oh-MINCH	0.0120676	0.00250258	1.4208e-06	no	chr4	158410525	158410527
cg18695917	oh-MINCH	0.00143668	0.000298372	1.47163e-06	no	chr4	162164189	162164191
cg05574272	oh-MINCH	-0.019119	0.00410899	3.27179e-06	no	chr5	33938107	33938109
cg08453371	oh-MINCH	-0.00666179	0.00138191	1.43049e-06	no	chr5	160133264	160133266
cg02212000	oh-MINCH	0.0012258	0.000241943	4.05186e-07	no	chr8	63039109	63039111
cg13479740	oh-MINCH	0.00889747	0.00190799	3.11236e-06	no	chr8	68853936	68853938
cg12378817	oh-MINCH	0.0131142	0.0026887	1.0742e-06	no	chr10	132147730	132147732
cg12859429	oh-MINCH	0.00723152	0.00163362	9.56942e-06	no	chr11	20024464	20024466
cg08473805	oh-MINCH	-0.00565202	0.00110363	3.03454e-07	no	chr11	119702293	119702295
cg11261655	oh-MINCH	-0.00266179	0.000502062	1.14719e-07	no	chr11	124117709	124117711
cg18170229	oh-MINCH	-0.0139065	0.00305321	5.24522e-06	no	chr12	213420	213422
cg12637840	oh-MINCH	-0.00107064	0.000232053	3.95428e-06	no	chr12	26317763	26317765
cg05706167	oh-MINCH	-0.01531	0.00337935	5.88565e-06	no	chr12	75025899	75025901
cg16402286	oh-MINCH	0.00560135	0.00114545	1.008e-06	no	chr14	64233187	64233189
cg03208214	oh-MINCH	0.00147133	0.000282001	1.81399e-07	no	chr14	71320193	71320195
cg00101164	oh-MINCH	-0.0167248	0.00359295	3.24161e-06	no	chr15	54307257	54307259
cg16985667	oh-MINCH	0.00899509	0.00167002	7.19608e-08	yes	chr17	41150036	41150038
cg09214229	oh-MINCH	0.00828204	0.00186778	9.2431e-06	no	chr19	12969493	12969495
cg04125800	oh-MINCH	-0.00347091	0.000764145	5.56681e-06	no	chr22	23149102	23149104
cg03947756	oh-MINCH	0.0186623	0.00382274	1.05057e-06	no	chr22	44992788	44992790
cg20430773	oh-MPHP	0.0215494	0.00483436	8.29004e-06	no	chr1	16207661	16207663
cg03887218	oh-MPHP	0.0172492	0.00361734	1.85622e-06	no	chr1	16207853	16207855
cg10142878	oh-MPHP	-0.00222512	0.000490771	5.78962e-06	no	chr1	65147708	65147710
cg01561200	oh-MPHP	-0.00099086	0.000207901	1.87896e-06	no	chr1	92710962	92710964
cg02646182	oh-MPHP	0.0266837	0.00555832	1.58129e-06	no	chr2	23030510	23030512
cg06974483	oh-MPHP	-0.00137108	0.000302154	5.68755e-06	no	chr4	123396675	123396677
cg13688408	oh-MPHP	0.00737828	0.00163921	6.75968e-06	no	chr5	149406141	149406143
cg15570464	oh-MPHP	-0.0133788	0.00301167	8.89921e-06	no	chr6	1521851	1521853
cg13364082	oh-MPHP	0.00599094	0.00132229	5.87845e-06	no	chr10	46555575	46555577
cg15735736	oh-MPHP	0.00624504	0.00135083	3.7799e-06	no	chr19	41349044	41349046
cg01324745	oxo-MINCH	0.000676901	0.000145152	3.11026e-06	no	chr1	44729318	44729320
cg05630957	oxo-MINCH	-0.00195192	0.000441296	9.72674e-06	no	chr2	24877231	24877233
cg08239282	oxo-MINCH	0.00134031	0.000285709	2.71648e-06	no	chr2	105409704	105409706
cg00294718	oxo-MINCH	0.00920558	0.00198398	3.4847e-06	no	chr2	149258524	149258526
cg04915058	oxo-MINCH	0.0111285	0.00191108	5.77527e-09	yes	chr3	55659712	55659714
cg03928900	oxo-MINCH	0.012077	0.00268289	6.74791e-06	no	chr3	55659851	55659853
cg02807482	oxo-MINCH	-0.00613776	0.00126639	1.25563e-06	no	chr3	125990114	125990116
cg07399299	oxo-MINCH	0.000391804	8.86811e-05	9.95598e-06	no	chr4	83485366	83485368
cg23666951	oxo-MINCH	-0.00479541	0.00107938	8.88142e-06	no	chr5	32098973	32098975
cg05574272	oxo-MINCH	-0.0186892	0.00384776	1.19078e-06	no	chr5	33938107	33938109
cg07917609	oxo-MINCH	-0.0114854	0.00257471	8.16341e-06	no	chr5	33938119	33938121
cg02046600	oxo-MINCH	-0.00328894	0.000735599	7.78149e-06	no	chr6	30910721	30910723
cg25107791	oxo-MINCH	-0.00470014	0.00103713	5.84645e-06	no	chr6	35797180	35797182
cg07777524	oxo-MINCH	-0.00714487	0.00158367	6.43456e-06	no	chr6	116106832	116106834
cg00417851	oxo-MINCH	0.00433305	0.000980561	9.91812e-06	no	chr6	149478890	149478892
cg06728077	oxo-MINCH	-0.00258195	0.000556356	3.47033e-06	no	chr7	50380096	50380098
cg17696409	oxo-MINCH	-0.00269669	0.0005966	6.18104e-06	no	chr7	102412705	102412707
cg02212000	oxo-MINCH	0.00110902	0.000235642	2.52184e-06	no	chr8	63039109	63039111
cg13479740	oxo-MINCH	0.0076751	0.00164659	3.14375e-06	no	chr8	68853936	68853938
cg01341729	oxo-MINCH	-0.00228233	0.000481939	2.18288e-06	no	chr10	79138971	79138973
cg12378817	oxo-MINCH	0.0116387	0.00242074	1.5252e-06	no	chr10	132147730	132147732
cg08473805	oxo-MINCH	-0.00504506	0.000958547	1.41543e-07	no	chr11	119702293	119702295
cg11261655	oxo-MINCH	-0.00236106	0.000478385	7.99522e-07	no	chr11	124117709	124117711
cg16289723	oxo-MINCH	-0.00527626	0.00114131	3.78247e-06	no	chr12	50284511	50284513
cg06193958	oxo-MINCH	0.00082193	0.000183254	7.28449e-06	no	chr12	53989854	53989856
cg00255889	oxo-MINCH	-0.0086096	0.00177749	1.2746e-06	no	chr13	26012149	26012151
cg16402286	oxo-MINCH	0.00484839	0.00101116	1.62766e-06	no	chr14	64233187	64233189
cg27292949	oxo-MINCH	0.0119983	0.00267614	7.34548e-06	no	chr14	64844266	64844268
cg00101164	oxo-MINCH	-0.0153487	0.00332682	3.95735e-06	no	chr15	54307257	54307259
cg12741645	oxo-MINCH	-0.00632333	0.00137559	4.29026e-06	no	chr15	88624504	88624506
cg24656116	oxo-MINCH	-0.00283919	0.00060334	2.52885e-06	no	chr17	12998692	12998694
cg16985667	oxo-MINCH	0.00791215	0.00164067	1.41751e-06	no	chr17	41150036	41150038
cg12893736	oxo-MINCH	-0.0127388	0.00282288	6.40132e-06	no	chr17	74433496	74433498
cg00125414	oxo-MINCH	0.00132346	0.000297693	8.75999e-06	no	chr20	59934186	59934188
cg04125800	oxo-MINCH	-0.00335728	0.00065479	2.93982e-07	no	chr22	23149102	23149104
cg06186474	oxo-MiNP	-0.00678334	0.00152303	8.43492e-06	no	chr1	6726512	6726514
cg22396755	oxo-MiNP	-0.00748262	0.00164486	5.38744e-06	no	chr1	21668603	21668605
cg11253770	oxo-MiNP	-0.00653417	0.00139848	2.97768e-06	no	chr1	202000271	202000273
cg07148655	oxo-MiNP	-0.0053655	0.00117337	4.81388e-06	no	chr2	10844416	10844418
cg13576290	oxo-MiNP	-0.0103962	0.0023188	7.34514e-06	no	chr2	29033870	29033872
cg08443680	oxo-MiNP	0.00128997	0.000291216	9.44145e-06	no	chr2	112163139	112163141
cg26143515	oxo-MiNP	-0.00413586	0.000927681	8.26217e-06	no	chr2	113098606	113098608
cg17987306	oxo-MiNP	-0.0109682	0.0023647	3.513e-06	no	chr2	156066113	156066115
cg10859755	oxo-MiNP	-0.0150659	0.00330102	5.01863e-06	no	chr2	225582733	225582735
cg19657173	oxo-MiNP	0.000320649	6.96373e-05	4.13344e-06	no	chr3	9750264	9750266
cg23748511	oxo-MiNP	-0.0115555	0.00260888	9.45354e-06	no	chr3	192123198	192123200
cg10102128	oxo-MiNP	-0.0195982	0.00443233	9.79564e-06	no	chr4	76087027	76087029
cg11094516	oxo-MiNP	-0.00954632	0.00197873	1.40371e-06	no	chr6	34018679	34018681
cg08344534	oxo-MiNP	-0.00446701	0.00100441	8.6911e-06	no	chr6	170138629	170138631
cg18990588	oxo-MiNP	-0.00999285	0.00217482	4.33194e-06	no	chr7	175712	175714
cg03095778	oxo-MiNP	-0.0179547	0.0038288	2.7403e-06	no	chr7	182202	182204
cg18974498	oxo-MiNP	-0.0139256	0.00298473	3.07699e-06	no	chr7	195477	195479
cg09344485	oxo-MiNP	-0.00768787	0.00165487	3.39088e-06	no	chr7	128207440	128207442
cg10460482	oxo-MiNP	-0.00966002	0.00208803	3.72113e-06	no	chr7	129470692	129470694
cg03860108	oxo-MiNP	-0.0143042	0.00323111	9.55479e-06	no	chr7	147249835	147249837
cg04675946	oxo-MiNP	-0.0130539	0.00290513	7.01011e-06	no	chr8	26190288	26190290
cg02170810	oxo-MiNP	-0.00877584	0.00174565	4.97522e-07	no	chr9	133528961	133528963
cg24666756	oxo-MiNP	-0.0033889	0.000739334	4.5677e-06	no	chr10	6226313	6226315
cg10233401	oxo-MiNP	-0.0268	0.00584714	4.57407e-06	no	chr10	44696919	44696921
cg06419472	oxo-MiNP	-0.00551554	0.00124855	9.98165e-06	no	chr10	117839016	117839018
cg03049399	oxo-MiNP	-0.0131272	0.00270762	1.2456e-06	no	chr11	82718797	82718799
cg06161723	oxo-MiNP	-0.00623674	0.00130579	1.78617e-06	no	chr11	116791968	116791970
cg12115882	oxo-MiNP	-0.0095241	0.00210428	6.0096e-06	no	chr11	133579371	133579373
cg05848484	oxo-MiNP	-0.0139835	0.0028616	1.02591e-06	no	chr12	2255530	2255532
cg11686154	oxo-MiNP	-0.00764153	0.0016551	3.89413e-06	no	chr13	21466343	21466345
cg03270836	oxo-MiNP	-0.00627893	0.00139214	6.47433e-06	no	chr14	24375978	24375980
cg15506863	oxo-MiNP	-0.0277656	0.00606175	4.63954e-06	no	chr14	28788807	28788809
cg25881745	oxo-MiNP	-0.0105761	0.0020897	4.16964e-07	no	chr14	50821853	50821855
cg07079949	oxo-MiNP	-0.00154643	0.000339069	5.09575e-06	no	chr14	91167571	91167573
cg09257735	oxo-MiNP	-0.00925565	0.00188324	8.89011e-07	no	chr14	93114703	93114705
cg14070323	oxo-MiNP	-0.0248127	0.00538532	4.07605e-06	no	chr14	100825518	100825520
cg08493167	oxo-MiNP	-0.0091777	0.00204719	7.35771e-06	no	chr14	105863349	105863351
cg14321831	oxo-MiNP	-0.0144245	0.00298791	1.3817e-06	no	chr15	31461959	31461961
cg01403005	oxo-MiNP	-0.0425764	0.00937288	5.55875e-06	no	chr15	90414937	90414939
cg15067551	oxo-MiNP	-0.00942015	0.00201306	2.87562e-06	no	chr17	6677105	6677107
cg04770088	oxo-MiNP	-0.0198337	0.00407513	1.13304e-06	no	chr17	65228901	65228903
cg17415265	oxo-MiNP	-0.0216514	0.00468458	3.80331e-06	no	chr17	65228992	65228994
cg01235197	oxo-MiNP	-0.00323775	0.000659671	9.19513e-07	no	chr19	1119986	1119988
cg27508769	oxo-MiNP	-0.00140282	0.000296743	2.27404e-06	no	chr19	7636915	7636917
cg13622968	oxo-MiNP	-0.00200287	0.000420459	1.90236e-06	no	chr19	10308174	10308176
cg14731407	oxo-MiNP	-0.00644205	0.00144087	7.78771e-06	no	chr19	11351972	11351974
cg23384045	oxo-MiNP	-0.0176753	0.00392068	6.53776e-06	no	chr20	8997045	8997047
cg23527226	oxo-MiNP	-0.0179091	0.00391097	4.66769e-06	no	chr20	61499463	61499465
cg06222392	oxo-MiNP	0.0300043	0.00671352	7.84991e-06	no	chr20	62206397	62206399
cg11483027	oxo-MiNP	-0.0154151	0.00320183	1.47594e-06	no	chr21	32425843	32425845
cg02432860	oxo-MiNP	-0.0150475	0.00338718	8.89221e-06	no	chr22	17008296	17008298
cg19856259	oxo-MiNP	-0.00554743	0.00121882	5.32719e-06	no	chr22	44439033	44439035
cg04487945	oxo-MiNP	-0.00848195	0.0019164	9.60095e-06	no	chr22	46414214	46414216

### Sheet: TS17B_35w
Table S17B. Sensitivity model unadjusted for cellular composition: Association of placental DNA methylation with phthalate and DINCH metabolite levels measured at 35w (only suggestive significant (p-value<1E-05) CpGs ordered by position)
CpGs are annotated according to the hg19 reference
CpG	Compound	Effect	SE	P.value	Bonferroni	Chromosome	Start position	End position
cg07312366	cx-MiNP	-0.000242862	5.34968e-05	5.63207e-06	no	chr2	74482883	74482885
cg24903637	cx-MiNP	0.00351187	0.000792992	9.48309e-06	no	chr4	858004	858006
cg25214552	cx-MiNP	0.0346206	0.00768789	6.69157e-06	no	chr4	126970135	126970137
cg07545948	cx-MiNP	-0.000372211	7.94855e-05	2.8305e-06	no	chr6	12012335	12012337
cg06881943	cx-MiNP	0.0208346	0.0046224	6.56568e-06	no	chr10	124012428	124012430
cg04280657	cx-MiNP	0.0118233	0.00259191	5.07569e-06	no	chr10	124016639	124016641
cg20545904	cx-MiNP	0.00813718	0.00158823	3.0003e-07	no	chr12	31236156	31236158
cg24719901	cx-MiNP	-0.000286766	6.48375e-05	9.74119e-06	no	chr15	55197036	55197038
cg05892960	cx-MiNP	-0.000521028	0.000111454	2.94222e-06	no	chr18	501108	501110
cg12243843	MBzP	-0.00541543	0.00120391	6.85371e-06	no	chr1	40979207	40979209
cg21554552	MBzP	-0.0107129	0.00227403	2.46517e-06	no	chr3	50340993	50340995
cg05061249	MBzP	-0.0142453	0.00312477	5.14411e-06	no	chr6	22569216	22569218
cg02252918	MBzP	0.000597421	0.000125691	2.00345e-06	no	chr12	123973894	123973896
cg16151261	MBzP	0.0102125	0.00218684	3.01212e-06	no	chr18	77979340	77979342
cg19910481	MECPP	-0.00278634	0.000606754	4.38592e-06	no	chr1	33151017	33151019
cg26729965	MECPP	0.000687231	0.000150924	5.27657e-06	no	chr1	37990188	37990190
cg10683292	MECPP	-0.0115486	0.00259983	8.90966e-06	no	chr1	62309936	62309938
cg07268275	MECPP	0.0179178	0.00327619	4.52317e-08	yes	chr1	211975415	211975417
cg17300868	MECPP	-0.000981959	0.000217841	6.55348e-06	no	chr2	177265386	177265388
cg07728793	MECPP	-0.00215778	0.00048093	7.23417e-06	no	chr2	237863080	237863082
cg04579548	MECPP	-0.00245735	0.000534767	4.32393e-06	no	chr2	239152443	239152445
cg14930955	MECPP	-0.00237561	0.000486214	1.02934e-06	no	chr3	49117201	49117203
cg17595997	MECPP	0.013245	0.00273734	1.30716e-06	no	chr3	192652566	192652568
cg02441374	MECPP	-0.00264672	0.000534258	7.26984e-07	no	chr5	6752495	6752497
cg06387392	MECPP	-0.00301419	0.000660296	4.99703e-06	no	chr5	149771567	149771569
cg26439139	MECPP	0.0225216	0.00466886	1.4086e-06	no	chr5	156497775	156497777
cg23110482	MECPP	0.0236366	0.00512477	3.98378e-06	no	chr6	29828836	29828838
cg04594399	MECPP	-0.00183689	0.000388392	2.25113e-06	no	chr6	34973287	34973289
cg07551601	MECPP	-0.00202502	0.000442906	4.82822e-06	no	chr10	72343610	72343612
cg25903143	MECPP	-0.00993668	0.00223547	8.78882e-06	no	chr11	69152997	69152999
cg07964716	MECPP	0.0158068	0.00335505	2.46081e-06	no	chr11	93155526	93155528
cg08568273	MECPP	0.0452694	0.0099823	5.7612e-06	no	chr12	102990671	102990673
cg23676577	MECPP	0.0191514	0.00432916	9.69702e-06	no	chr14	36580359	36580361
cg17087232	MECPP	-0.00218814	0.000464948	2.52362e-06	no	chr15	75359479	75359481
cg10831353	MECPP	-0.00164113	0.000316193	2.09971e-07	no	chr15	77096835	77096837
cg17975289	MECPP	-0.000308188	6.66167e-05	3.72274e-06	no	chr16	4937310	4937312
cg10450336	MECPP	-0.00224052	0.000471539	2.01903e-06	no	chr16	22336061	22336063
cg14544679	MECPP	-0.00153485	0.000324318	2.21698e-06	no	chr16	54038084	54038086
cg09445727	MECPP	-0.000502369	0.000106596	2.44317e-06	no	chr16	75251627	75251629
cg17358432	MECPP	-0.00356327	0.000754256	2.31007e-06	no	chr16	89769949	89769951
cg04313875	MECPP	-0.00031256	7.07484e-05	9.96599e-06	no	chr17	1649907	1649909
cg21603133	MECPP	0.000271705	6.01356e-05	6.23672e-06	no	chr17	48944874	48944876
cg07391931	MECPP	-0.00216116	0.000476068	5.63586e-06	no	chr19	11048810	11048812
cg26615712	MECPP	-0.000308495	6.45633e-05	1.76891e-06	no	chr19	34365344	34365346
cg09331744	MECPP	-0.00221127	0.000476449	3.46479e-06	no	chr20	3690554	3690556
cg11164939	MECPP	-0.00125136	0.000268445	3.13881e-06	no	chr20	46380037	46380039
cg03620299	MECPP	0.00690071	0.00148844	3.54867e-06	no	chr20	54172126	54172128
cg00601033	MECPP	-0.00184692	0.000406531	5.54277e-06	no	chr22	30578849	30578851
cg20021104	MECPP	-0.00284869	0.000642928	9.38795e-06	no	chr22	43995221	43995223
cg19910481	MEHHP	-0.00265656	0.00054495	1.0888e-06	no	chr1	33151017	33151019
cg07268275	MEHHP	0.0144251	0.00287197	5.09456e-07	no	chr1	211975415	211975417
cg02173292	MEHHP	-0.0019928	0.000430097	3.59755e-06	no	chr1	227771289	227771291
cg04579548	MEHHP	-0.00217364	0.000480533	6.08538e-06	no	chr2	239152443	239152445
cg14930955	MEHHP	-0.00212947	0.000468532	5.49388e-06	no	chr3	49117201	49117203
cg02441374	MEHHP	-0.00232191	0.000500651	3.5218e-06	no	chr5	6752495	6752497
cg06387392	MEHHP	-0.00278977	0.000630717	9.72641e-06	no	chr5	149771567	149771569
cg04474247	MEHHP	-0.00246191	0.000525205	2.76518e-06	no	chr5	150545760	150545762
cg26439139	MEHHP	0.0194857	0.00437086	8.26873e-06	no	chr5	156497775	156497777
cg04594399	MEHHP	-0.00169604	0.000342969	7.60788e-07	no	chr6	34973287	34973289
cg02620049	MEHHP	-0.00353279	0.000727859	1.21197e-06	no	chr10	132351092	132351094
cg21131149	MEHHP	0.000454756	9.53362e-05	1.84207e-06	no	chr11	69675339	69675341
cg07964716	MEHHP	0.0154323	0.00298375	2.31441e-07	no	chr11	93155526	93155528
cg22624795	MEHHP	-0.00221066	0.000487915	5.87503e-06	no	chr12	53486879	53486881
cg08568273	MEHHP	0.039824	0.00887513	7.21851e-06	no	chr12	102990671	102990673
cg11028291	MEHHP	-0.00233642	0.000515717	5.88634e-06	no	chr14	105357765	105357767
cg22266085	MEHHP	-0.00303908	0.000595693	3.36534e-07	no	chr15	42726216	42726218
cg17087232	MEHHP	-0.00200974	0.000430939	3.10671e-06	no	chr15	75359479	75359481
cg10831353	MEHHP	-0.00163364	0.000283908	8.70852e-09	yes	chr15	77096835	77096837
cg14544679	MEHHP	-0.00128122	0.000287043	8.06214e-06	no	chr16	54038084	54038086
cg17358432	MEHHP	-0.00330907	0.000695965	1.98791e-06	no	chr16	89769949	89769951
cg11164939	MEHHP	-0.00123628	0.0002461	5.07439e-07	no	chr20	46380037	46380039
cg16507806	MEHHP	-0.00694948	0.00157176	9.80339e-06	no	chr20	54070513	54070515
cg26074140	MEHP	-0.002093	0.000462042	5.90128e-06	no	chr1	43935636	43935638
cg21461470	MEHP	0.00962927	0.00217662	9.6908e-06	no	chr1	149849857	149849859
cg20977327	MEHP	0.000746309	0.000154519	1.36607e-06	no	chr1	248826259	248826261
cg07151190	MEHP	-0.00071886	0.000158417	5.68506e-06	no	chr2	119206654	119206656
cg14930955	MEHP	-0.00151746	0.00028553	1.06928e-07	no	chr3	49117201	49117203
cg09012471	MEHP	0.00545424	0.00113728	1.61985e-06	no	chr3	138188516	138188518
cg12727940	MEHP	-0.00138538	0.000308889	7.28932e-06	no	chr3	146251930	146251932
cg02361888	MEHP	-0.00123764	0.000272997	5.80041e-06	no	chr3	180979104	180979106
cg13341498	MEHP	-0.000748064	0.000155229	1.442e-06	no	chr3	183954437	183954439
cg22124241	MEHP	0.00634657	0.00129519	9.57824e-07	no	chr4	151101458	151101460
cg02441374	MEHP	-0.00154995	0.000348127	8.49685e-06	no	chr5	6752495	6752497
cg20394206	MEHP	-0.00120549	0.000245268	8.87792e-07	no	chr5	14130130	14130132
cg15827086	MEHP	0.00574369	0.00128186	7.43767e-06	no	chr5	134224533	134224535
cg04474247	MEHP	-0.00183276	0.000366222	5.60048e-07	no	chr5	150545760	150545762
cg24698655	MEHP	0.010071	0.00225736	8.1422e-06	no	chr6	28589996	28589998
cg11118422	MEHP	0.00966695	0.00209816	4.07821e-06	no	chr6	28590105	28590107
cg18852887	MEHP	-0.00120846	0.000257289	2.64155e-06	no	chr6	35192004	35192006
cg21829265	MEHP	-0.000361139	7.91708e-05	5.07847e-06	no	chr6	57046340	57046342
cg04761077	MEHP	-0.00460027	0.00102485	7.16516e-06	no	chr7	64885038	64885040
cg24874895	MEHP	-0.000635097	0.000143214	9.22369e-06	no	chr10	13726604	13726606
cg12158136	MEHP	-0.000819486	0.000174078	2.50664e-06	no	chr12	14630417	14630419
cg16320626	MEHP	-0.000684369	0.000145235	2.45122e-06	no	chr12	121440047	121440049
cg14332490	MEHP	0.00615773	0.00125357	9.00836e-07	no	chr14	21265701	21265703
cg04399875	MEHP	-0.00999683	0.00218319	4.67209e-06	no	chr16	828161	828163
cg02428753	MEHP	-0.00183097	0.000408205	7.27712e-06	no	chr17	21375315	21375317
cg25992610	MEHP	-0.000702181	0.000154537	5.52601e-06	no	chr17	28041720	28041722
cg08766234	MEHP	-0.00953147	0.00211618	6.66549e-06	no	chr18	76562922	76562924
cg09097291	MEHP	-0.000529437	0.000118898	8.47299e-06	no	chr20	1170871	1170873
cg09331744	MEHP	-0.0015997	0.000304771	1.53046e-07	no	chr20	3690554	3690556
cg19910481	MEOHP	-0.00263696	0.000589406	7.67958e-06	no	chr1	33151017	33151019
cg07268275	MEOHP	0.0147839	0.00304574	1.21009e-06	no	chr1	211975415	211975417
cg04579548	MEOHP	-0.00224238	0.000487051	4.14458e-06	no	chr2	239152443	239152445
cg02441374	MEOHP	-0.00234185	0.000524798	8.10534e-06	no	chr5	6752495	6752497
cg04594399	MEOHP	-0.00171164	0.000339313	4.54869e-07	no	chr6	34973287	34973289
cg02620049	MEOHP	-0.0036252	0.000769555	2.46784e-06	no	chr10	132351092	132351094
cg21131149	MEOHP	0.0004621	9.83645e-05	2.62943e-06	no	chr11	69675339	69675341
cg07964716	MEOHP	0.0161619	0.00306264	1.31241e-07	no	chr11	93155526	93155528
cg19872537	MEOHP	-0.000626682	0.000139099	6.62788e-06	no	chr13	95587670	95587672
cg22266085	MEOHP	-0.00298275	0.000630626	2.24717e-06	no	chr15	42726216	42726218
cg10831353	MEOHP	-0.00150425	0.000304344	7.70821e-07	no	chr15	77096835	77096837
cg05549544	MEOHP	-0.00180031	0.000403867	8.28528e-06	no	chr18	2516987	2516989
cg07391931	MEOHP	-0.00204725	0.000453329	6.30066e-06	no	chr19	11048810	11048812
cg11164939	MEOHP	-0.00124287	0.000245364	4.07473e-07	no	chr20	46380037	46380039
cg03620299	MEOHP	0.00633337	0.00140834	6.89065e-06	no	chr20	54172126	54172128
cg27039960	MEOHP	-0.000546732	0.000120982	6.20985e-06	no	chr21	39349158	39349160
cg15684116	MEP	0.00114798	0.000249184	4.08586e-06	no	chr1	153727593	153727595
cg22538780	MEP	-0.0233252	0.00454659	2.89345e-07	no	chr8	76673212	76673214
cg02500231	MEP	-0.0132822	0.00277477	1.69484e-06	no	chr12	117359403	117359405
cg07479786	MiBP	-0.00660121	0.00135824	1.17304e-06	no	chr1	150995351	150995353
cg07609703	MiBP	0.00229142	0.000511257	7.39695e-06	no	chr2	239110988	239110990
cg21402832	MiBP	-0.00993185	0.00197299	4.8057e-07	no	chr3	172523278	172523280
cg18860310	MiBP	-0.00589986	0.00126625	3.17286e-06	no	chr4	86831350	86831352
cg22006060	MiBP	-0.00183625	0.000412373	8.47257e-06	no	chr4	169080399	169080401
cg21124310	MiBP	-0.0111674	0.00251246	8.79668e-06	no	chr5	56148278	56148280
cg02332500	MiBP	-0.00864812	0.00187398	3.93406e-06	no	chr5	61163499	61163501
cg21159993	MiBP	-0.00545929	0.00123357	9.61692e-06	no	chr5	140174819	140174821
cg00281157	MiBP	-0.00983532	0.00221701	9.15185e-06	no	chr6	56652165	56652167
cg17766302	MiBP	-0.00288974	0.000617497	2.87214e-06	no	chr6	63706653	63706655
cg02362970	MiBP	-0.000399159	8.59605e-05	3.42524e-06	no	chr6	136550808	136550810
cg04208160	MiBP	-0.012497	0.00263337	2.07861e-06	no	chr7	7208097	7208099
cg01945673	MiBP	-0.00918773	0.00198539	3.69824e-06	no	chr7	12737488	12737490
cg00836662	MiBP	-0.00633445	0.00142119	8.30551e-06	no	chr7	101201163	101201165
cg09722706	MiBP	-0.00644093	0.00130747	8.38172e-07	no	chr7	152424893	152424895
cg07998196	MiBP	0.0114501	0.00249864	4.59335e-06	no	chr10	68364158	68364160
cg18405691	MiBP	0.0385742	0.00828696	3.24286e-06	no	chr11	55555276	55555278
cg16047868	MiBP	-0.0109798	0.00239762	4.66193e-06	no	chr11	72084231	72084233
cg04203901	MiBP	-0.00802778	0.00172525	3.26951e-06	no	chr13	19633328	19633330
cg04156897	MiBP	-0.0101687	0.00228544	8.61342e-06	no	chr13	32432876	32432878
cg23784228	MiBP	0.001751	0.000382543	4.71119e-06	no	chr16	2062393	2062395
cg00840341	MiBP	-0.00859495	0.00174729	8.69783e-07	no	chr16	17515595	17515597
cg04427860	MiBP	0.016638	0.00373065	8.20334e-06	no	chr17	246264	246266
cg18658663	MiBP	0.00318469	0.00069911	5.22973e-06	no	chr17	2692699	2692701
cg15816978	MiBP	-0.000813328	0.000176239	3.93231e-06	no	chr17	50931105	50931107
cg00184876	MiBP	-0.00112516	0.000251418	7.63174e-06	no	chr17	66192044	66192046
cg08840500	MiBP	-0.00180737	0.000401534	6.75796e-06	no	chr17	76735225	76735227
cg18358965	MiBP	-0.0158051	0.00344849	4.57899e-06	no	chr18	58800809	58800811
cg06483503	MiBP	-0.00870209	0.0019059	4.9743e-06	no	chr19	34178369	34178371
cg15412231	MiBP	-0.00775893	0.00166173	3.02388e-06	no	chr19	34241512	34241514
cg09841874	MiBP	-0.00118249	0.000267443	9.80386e-06	no	chr20	47622292	47622294
cg06459293	MiBP	0.00175135	0.000372199	2.53345e-06	no	chr22	46389482	46389484
cg00667789	MnBP	-0.0223844	0.00469182	1.83358e-06	no	chr1	58576392	58576394
cg00554413	MnBP	-0.0167585	0.00363604	4.04611e-06	no	chr1	58576440	58576442
cg15700520	MnBP	0.0105302	0.00234941	7.39264e-06	no	chr5	1063508	1063510
cg13731926	MnBP	-0.00198681	0.000428461	3.5338e-06	no	chr6	33210171	33210173
cg18928039	MnBP	0.0142572	0.00306605	3.31882e-06	no	chr6	127518898	127518900
cg11943197	MnBP	0.0180963	0.0034561	1.64047e-07	no	chr7	959070	959072
cg26946235	MnBP	0.0234887	0.00515094	5.1133e-06	no	chr10	133077294	133077296
cg26698645	MnBP	0.0122374	0.00276185	9.38597e-06	no	chr12	113802277	113802279
cg08027792	MnBP	0.0148996	0.00315213	2.28038e-06	no	chr13	113671178	113671180
cg12487503	MnBP	-0.00130764	0.000295133	9.3935e-06	no	chr17	43601621	43601623
cg19072609	MnBP	0.0168382	0.00369579	5.21267e-06	no	chr19	22601692	22601694
cg21417630	MnBP	0.0108731	0.00232192	2.82985e-06	no	chr19	40627323	40627325
cg08706332	MnBP	0.017448	0.00387817	6.8267e-06	no	chr19	42315423	42315425
cg04890237	oh-MINCH	0.0122934	0.00273545	6.98707e-06	no	chr1	2606145	2606147
cg19027454	oh-MINCH	0.00968133	0.00209279	3.72728e-06	no	chr1	94021435	94021437
cg13278052	oh-MINCH	0.00613192	0.00132437	3.65544e-06	no	chr2	120384987	120384989
cg21636683	oh-MINCH	-0.0155746	0.00317561	9.36867e-07	no	chr5	141304131	141304133
cg12681315	oh-MINCH	0.00112111	0.000252788	9.20745e-06	no	chr6	49524079	49524081
cg14445653	oh-MINCH	-0.000848106	0.000186859	5.65911e-06	no	chr9	96442224	96442226
cg19401444	oh-MINCH	0.0053089	0.00116906	5.59455e-06	no	chr10	77808027	77808029
cg10886393	oh-MINCH	0.0144365	0.00294923	9.83001e-07	no	chr11	22194154	22194156
cg09837155	oh-MINCH	0.000992043	0.00020152	8.5313e-07	no	chr11	22245218	22245220
cg16794646	oh-MINCH	0.0076499	0.00166406	4.28353e-06	no	chr11	59537821	59537823
cg09045655	oh-MINCH	-0.019902	0.00428501	3.40783e-06	no	chr12	53999203	53999205
cg14166518	oh-MPHP	0.000683133	0.000152738	7.72859e-06	no	chr1	87168366	87168368
cg13571568	oh-MPHP	-0.0006598	0.000145351	5.64272e-06	no	chr1	204363629	204363631
cg22871559	oh-MPHP	0.00455372	0.0010168	7.51716e-06	no	chr1	206556925	206556927
cg06308522	oh-MPHP	0.00172014	0.000352028	1.02713e-06	no	chr1	225581081	225581083
cg18888710	oh-MPHP	0.00155408	0.00033793	4.24914e-06	no	chr2	10777735	10777737
cg11994771	oh-MPHP	0.0025159	0.000548768	4.54792e-06	no	chr4	41667549	41667551
cg25628273	oh-MPHP	0.00224379	0.000505918	9.20315e-06	no	chr7	96800401	96800403
cg11026333	oh-MPHP	-0.00109935	0.00023985	4.57277e-06	no	chr7	150323179	150323181
cg02773779	oh-MPHP	-0.0269424	0.00542564	6.84329e-07	no	chr7	158080806	158080808
cg27657123	oh-MPHP	0.00368848	0.000807198	4.88931e-06	no	chr8	123377653	123377655
cg16073958	oh-MPHP	-0.0161798	0.00346204	2.96128e-06	no	chr8	127218857	127218859
cg23342516	oh-MPHP	0.00154263	0.000346091	8.30044e-06	no	chr9	130663505	130663507
cg02859458	oh-MPHP	0.0164845	0.00347597	2.11172e-06	no	chr12	114075755	114075757
cg14914913	oh-MPHP	-0.00118718	0.000229989	2.44466e-07	no	chr14	100339316	100339318
cg18387814	oh-MPHP	-0.0184449	0.00385709	1.73485e-06	no	chr14	104275110	104275112
cg09397293	oh-MPHP	0.00104463	0.000228021	4.6212e-06	no	chr16	2005031	2005033
cg09229061	oh-MPHP	0.00203964	0.00045442	7.17467e-06	no	chr16	29777781	29777783
cg00168118	oh-MPHP	0.0127284	0.00259626	9.45791e-07	no	chr16	85636068	85636070
cg15958938	oh-MPHP	0.00411664	0.000892614	3.99015e-06	no	chr17	75730157	75730159
cg03427564	oh-MPHP	-0.000508503	0.00011364	7.65261e-06	no	chr22	41093046	41093048
cg16887640	oxo-MINCH	-0.00102672	0.000223287	4.2615e-06	no	chr1	10840359	10840361
cg13402010	oxo-MINCH	-0.00124839	0.000275164	5.70827e-06	no	chr2	70993105	70993107
cg07151190	oxo-MINCH	-0.000725065	0.000157729	4.28807e-06	no	chr2	119206654	119206656
cg13534832	oxo-MINCH	0.00119388	0.00026482	6.53614e-06	no	chr3	197299282	197299284
cg14688238	oxo-MINCH	-0.00295224	0.00064107	4.12105e-06	no	chr5	43061547	43061549
cg21577814	oxo-MINCH	0.0109383	0.00242237	6.31516e-06	no	chr5	74685988	74685990
cg03684156	oxo-MINCH	0.000604675	0.000125174	1.36064e-06	no	chr5	138178971	138178973
cg21636683	oxo-MINCH	-0.0137157	0.00291392	2.51459e-06	no	chr5	141304131	141304133
cg12681315	oxo-MINCH	0.00103441	0.000228974	6.25504e-06	no	chr6	49524079	49524081
cg03425506	oxo-MINCH	-0.0108283	0.00240953	6.99221e-06	no	chr7	16526838	16526840
cg20253542	oxo-MINCH	-0.00138398	0.000291757	2.09954e-06	no	chr7	27521462	27521464
cg09837155	oxo-MINCH	0.000796349	0.000171295	3.33566e-06	no	chr11	22245218	22245220
cg21592158	oxo-MINCH	-0.0029818	0.000645	3.7833e-06	no	chr11	111879915	111879917
cg09045655	oxo-MINCH	-0.0182513	0.00411988	9.42105e-06	no	chr12	53999203	53999205
cg13686362	oxo-MiNP	-0.00038167	8.63029e-05	9.75885e-06	no	chr1	11059786	11059788
cg07312366	oxo-MiNP	-0.000205124	4.50687e-05	5.3302e-06	no	chr2	74482883	74482885
cg02920639	oxo-MiNP	-0.000265184	5.38107e-05	8.30377e-07	no	chr2	241637469	241637471
cg12020736	oxo-MiNP	0.00813537	0.00153019	1.05745e-07	no	chr3	169134585	169134587
cg01774205	oxo-MiNP	-0.000263682	5.75347e-05	4.58346e-06	no	chr3	184314500	184314502
cg25214552	oxo-MiNP	0.0290134	0.00617028	2.57471e-06	no	chr4	126970135	126970137
cg24853975	oxo-MiNP	0.00429856	0.00086371	6.46273e-07	no	chr5	113331216	113331218
cg07545948	oxo-MiNP	-0.00035175	7.01925e-05	5.40871e-07	no	chr6	12012335	12012337
cg23110482	oxo-MiNP	0.0218781	0.00473329	3.79731e-06	no	chr6	29828836	29828838
cg17681527	oxo-MiNP	0.00527972	0.00114784	4.23059e-06	no	chr7	1753440	1753442
cg07807575	oxo-MiNP	-0.0012965	0.000293232	9.80578e-06	no	chr7	17298605	17298607
cg09664442	oxo-MiNP	-0.000257668	5.83321e-05	9.99596e-06	no	chr8	731121	731123
cg10910899	oxo-MiNP	-0.00147061	0.000331031	8.89169e-06	no	chr9	94161432	94161434
cg03586905	oxo-MiNP	-0.000361897	6.72412e-05	7.36323e-08	no	chr10	100969323	100969325
cg22127027	oxo-MiNP	0.000456096	9.78329e-05	3.13174e-06	no	chr11	18396292	18396294
cg18750847	oxo-MiNP	0.00846739	0.00176287	1.56155e-06	no	chr11	57245037	57245039
cg20545904	oxo-MiNP	0.00575342	0.00126053	5.01235e-06	no	chr12	31236156	31236158
cg06408864	oxo-MiNP	-0.00034311	7.49708e-05	4.72645e-06	no	chr12	53098065	53098067
cg11704751	oxo-MiNP	-0.000523423	0.000110948	2.38499e-06	no	chr12	62935337	62935339
cg00173435	oxo-MiNP	-0.000366685	7.56924e-05	1.26985e-06	no	chr12	106302746	106302748
cg12977162	oxo-MiNP	0.00131264	0.000284977	4.10248e-06	no	chr14	39103546	39103548
cg01910249	oxo-MiNP	-0.000368389	7.81505e-05	2.43093e-06	no	chr15	52529343	52529345
cg24719901	oxo-MiNP	-0.000259523	5.53404e-05	2.7377e-06	no	chr15	55197036	55197038
cg14584359	oxo-MiNP	0.00488188	0.00109223	7.83501e-06	no	chr16	76147978	76147980
cg00793104	oxo-MiNP	0.0107733	0.00240813	7.68729e-06	no	chr16	83822226	83822228
cg01737554	oxo-MiNP	0.0183381	0.00408295	7.07611e-06	no	chr17	35539051	35539053
cg06478085	oxo-MiNP	0.00476258	0.00103374	4.0825e-06	no	chr19	33385872	33385874
cg08706332	oxo-MiNP	0.0175631	0.00369457	1.99659e-06	no	chr19	42315423	42315425
cg06785542	oxo-MiNP	0.00920548	0.0020271	5.59332e-06	no	chr20	24739166	24739168
