## Supplementary Table 19 for "Association of in utero exposure to phthalate and DINCH metabolites with placental DNA methylation"

### Sheet: TS19A_19w
Table S19A. Enriched gene-sets of phthalate and DINCH metabolites measured at 19w
N: overal number of genes infolved in the pathway; DE: number Bonferroni significant genes involved in the pathway; P.DE: p value; FDR: adjudted p value
Database	Compound	Pathway	N	DE	P.DE	FDR	SigGenesInSet
KEGG	MiBP	Kaposi sarcoma-associated herpesvirus infection	188	3	6.85494e-05	0.015745	AKT2,PPP3R1,GNG12
KEGG	MiBP	Human immunodeficiency virus 1 infection	200	3	8.74725e-05	0.015745	AKT2,PPP3R1,GNG12
KEGG	MiBP	Human cytomegalovirus infection	214	3	0.000143151	0.0171781	AKT2,PPP3R1,GNG12
KEGG	MiBP	MAPK signaling pathway	287	3	0.0004247	0.0314789	AKT2,PPP3R1,GNG12
KEGG	MiBP	VEGF signaling pathway	59	2	0.000437207	0.0314789	AKT2,PPP3R1
KEGG	MiBP	B cell receptor signaling pathway	77	2	0.000700853	0.0420512	AKT2,PPP3R1
KEGG	MiBP	PD-L1 expression and PD-1 checkpoint pathway in cancer	88	2	0.000843061	0.0425757	AKT2,PPP3R1
KEGG	MiBP	Glucagon signaling pathway	98	2	0.00102653	0.0425757	AKT2,PPP3R1
KEGG	MiBP	C-type lectin receptor signaling pathway	103	2	0.00106439	0.0425757	AKT2,PPP3R1
KEGG	MiBP	Osteoclast differentiation	124	2	0.00161224	0.0506686	AKT2,PPP3R1
KEGG	MiBP	T cell receptor signaling pathway	115	2	0.00163181	0.0506686	AKT2,PPP3R1
KEGG	MiBP	Tuberculosis	164	2	0.00188153	0.0506686	AKT2,PPP3R1
KEGG	MiBP	Relaxin signaling pathway	125	2	0.00199727	0.0506686	AKT2,GNG12
KEGG	MiBP	Cholinergic synapse	111	2	0.00208481	0.0506686	AKT2,GNG12
KEGG	MiBP	Glutamatergic synapse	115	2	0.00223563	0.0506686	PPP3R1,GNG12
KEGG	MiBP	Apelin signaling pathway	138	2	0.00228362	0.0506686	AKT2,GNG12
KEGG	MiBP	Dopaminergic synapse	128	2	0.00244745	0.0506686	AKT2,GNG12
KEGG	MiBP	Cellular senescence	153	2	0.00261022	0.0506686	AKT2,PPP3R1
KEGG	MiBP	mTOR signaling pathway	151	2	0.00267418	0.0506686	AKT2,FNIP2
KEGG	MiBP	cGMP-PKG signaling pathway	160	2	0.00326594	0.0561871	AKT2,PPP3R1
KEGG	MiBP	Chemokine signaling pathway	183	2	0.00334057	0.0561871	AKT2,GNG12
KEGG	MiBP	Lipid and atherosclerosis	200	2	0.00343366	0.0561871	AKT2,PPP3R1
KEGG	MiBP	Human T-cell leukemia virus 1 infection	213	2	0.00463576	0.0725597	AKT2,PPP3R1
KEGG	MiBP	Regulation of actin cytoskeleton	218	2	0.00599543	0.0899315	AKT2,GNG12
KEGG	MiBP	Ras signaling pathway	227	2	0.00652146	0.0939091	AKT2,GNG12
KEGG	MiBP	Herpes simplex virus 1 infection	486	2	0.00898783	0.124447	AKT2,ZNF772
KEGG	MiBP	Alzheimer disease	359	2	0.00960156	0.128021	AKT2,PPP3R1
KEGG	MiBP	PI3K-Akt signaling pathway	341	2	0.0129231	0.166154	AKT2,GNG12
WikiPathways	MiBP	Transcription Factors Regulate miRNAs Related To Cardiac Hypertrophy WP1559	8	2	1.23596e-05	0.00990002	AKT2,PPP3R1
WikiPathways	MiBP	MAPK Signaling Pathway WP382	236	3	0.000247337	0.0990586	AKT2,PPP3R1,GNG12
Reactome	MiBP	Activation Of BAD And Translocation To Mitochondria R-HSA-111447	15	2	2.91839e-05	0.0530563	AKT2,PPP3R1
Reactome	MiBP	G Beta:Gamma Signaling Thru PI3Kgamma R-HSA-392451	25	2	7.18475e-05	0.0545215	AKT2,GNG12
Reactome	MiBP	G-protein Beta:Gamma Signaling R-HSA-397795	30	2	0.000103377	0.0545215	AKT2,GNG12
Reactome	MiBP	Activation Of BH3-only Proteins R-HSA-114452	30	2	0.000119959	0.0545215	AKT2,PPP3R1
Reactome	MiBP	Signaling By WNT R-HSA-195721	283	3	0.000284324	0.0990368	AKT2,PPP3R1,GNG12
Reactome	MiBP	Intrinsic Pathway For Apoptosis R-HSA-109606	54	2	0.000326854	0.0990368	AKT2,PPP3R1
Reactome	MiBP	Ca2+ Pathway R-HSA-4086398	61	2	0.000542892	0.136371	PPP3R1,GNG12
Reactome	MiBP	Extra-nuclear Estrogen Signaling R-HSA-9009391	73	2	0.000600092	0.136371	AKT2,GNG12
BioCarta	oh-MPHP	Sprouty regulation of tyrosine kinase signals Homo sapiens h spryPathway	18	2	9.77082e-05	0.0231569	SPRY1,HRAS
BioCarta	oxo-MiNP	Sumoylation by RanBP2 Regulates Transcriptional Repression Homo sapiens h ranbp2Pathway	13	2	0.000461035	0.109265	NUP210,HDAC4
Panther	oh-MPHP	FGF signaling pathway Homo sapiens P00021	95	2	0.00241466	0.115361	SPRY1,HRAS
Panther	oh-MPHP	EGF receptor signaling pathway Homo sapiens P00018	105	2	0.00305249	0.115361	SPRY1,HRAS
Panther	oh-MPHP	PDGF signaling pathway Homo sapiens P00047	102	2	0.00309003	0.115361	ARHGAP26,HRAS
Panther	oh-MPHP	Integrin signalling pathway Homo sapiens P00034	151	2	0.00632819	0.177189	ARHGAP26,HRAS
Transcription factors	MEHHP	AR CHEA	1014	10	0.00136938	0.142415	CHN2,JAG1,FUT8,KCNQ1,MIPEP,IMPG2,GULP1,TGFBR3,TIAM1,RIMS2
Transcription factors	MEP	ZBTB33 ENCODE	604	6	0.000938565	0.0976108	HNRNPA0,EXOC8,ADNP2,TMEM245,ESF1,EP400,NDUFAF5,SPRTN
Transcription factors	oxo-MINCH	ESR1 CHEA	151	4	0.00072116	0.0750006	FHL2,GSE1,GPRC5C,NRIP1
DSigDB	oxo-MINCH	tanespimycin ssMCF7 DOWN	24	3	2.31756e-05	0.0933051	GSE1,ZMIZ1,NRIP1
OMIM Expanded	MnBP	leukoencephalopathy	82	2	0.0110571	0.181854	EGFR,MLC1
OMIM Expanded	MnBP	microphthalmia	85	2	0.0114872	0.181854	EGFR,STRA6
OMIM Diseases	MEHHP	thyroid carcinoma	14	2	0.000612526	0.0551273	HRAS,TRIM24
GWAS Catalogue	MECPP	Diabetes (Standard GWA)	23	3	2.88194e-05	0.151907	JAZF1,CRTC1,KCNQ1
GWAS Catalogue	oh-MINCH	CD40 On Monocytes	4	2	9.87228e-06	0.0520368	ATE1,CD40

### Sheet: TS19B_35w
Table S19B. Enriched gene-sets of phthalate and DINCH metabolites measured at 35w
N: overal number of genes infolved in the pathway; DE: number Bonferroni significant genes involved in the pathway; P.DE: p value; FDR: adjudted p value
Database	Compound	Pathway	N	DE	P.DE	FDR	SigGenesInSet
KEGG	MECPP	Steroid biosynthesis	18	2	0.000407869	0.146833	CYP24A1,FDFT1
Transcription factors	MEHP	TAF1 ENCODE	2994	20	1.80827e-05	0.000972743	CEBPZ,METAP2,LIAS,GLMN,PIGU,SDE2,ACIN1,ARMC8,FBXO22,HNRNPC,PPP2CA,NDUFAF7,COA1,KIAA1586,RPL3,RPL9,RPL37,RPS3A,RPS8,RPAP2,FXR1,CALR,ARID1A,TRIP12,HNRNPDL
Transcription factors	MEHP	YY1 ENCODE	2448	18	1.87066e-05	0.000972743	CEBPZ,METAP2,GLMN,MRFAP1L1,PIGU,SDE2,ACIN1,ARMC8,HNRNPC,PPP2CA,NDUFAF7,RPL3,RPS3A,RPS8,PRDM2,RPAP2,SH3BP5L,FXR1,ARID1A,TRIP12,HNRNPDL
Transcription factors	MEHP	MYC CHEA	535	7	0.000437053	0.0151512	ACIN1,HNRNPC,RPL3,RPL37,RPS3A,RPS8,FXR1,CALR,ARID1A
Transcription factors	MEHP	ATF2 ENCODE	2527	14	0.00298004	0.0774809	METAP2,LIAS,SDE2,FBXO22,HNRNPC,PPP2CA,RPL3,RPL9,RPL37,RPS3A,RPS8,SH3BP5L,ARID1A,MAD1L1,KDM2B,TRIP12,HNRNPDL
Transcription factors	MEHP	CREB1 CHEA	1348	9	0.00885043	0.138219	CEBPZ,USP19,CHMP4B,HNRNPC,PPP2CA,RPL37,SH3BP5L,CALR,KDM2B,HNRNPDL
Transcription factors	MEHP	TAF7 ENCODE	543	5	0.00899955	0.138219	METAP2,SDE2,RPL3,RPL37,RPS3A,RPS8,ARID1A
Transcription factors	MEHP	CREB1 ENCODE	1962	11	0.00930323	0.138219	CEBPZ,LIAS,CHMP4B,PIGU,SDE2,HNRNPC,PPP2CA,NDUFAF7,RPL3,RPL9,RPS3A,RPS8,SH3BP5L,KDM2B,HNRNPDL
DisGeNET	MECPP	Primary malignant neoplasm of lung	2098	13	1.83681e-05	0.16321	USP19,TENT4A,CYP24A1,FDFT1,ARMC8,NKX2-8,HLA-G,LGALS4,NFE2L2,PRKAB1,SMARCA4,PRDM2,BCAR1
DisGeNET	MECPP	Malignant neoplasm of lung	2264	13	4.00554e-05	0.16321	USP19,TENT4A,CYP24A1,FDFT1,ARMC8,NKX2-8,HLA-G,LGALS4,NFE2L2,PRKAB1,SMARCA4,PRDM2,BCAR1
DisGeNET	MECPP	Carcinoma of lung	2283	13	4.98504e-05	0.16321	USP19,TENT4A,CYP24A1,FDFT1,ARMC8,NKX2-8,HLA-G,LGALS4,NFE2L2,PRKAB1,SMARCA4,PRDM2,BCAR1
DSigDB	MBzP	Hexylene glycol TTD 00008431	12	2	3.87984e-05	0.156203	CTPS1,PGF
OMIM Expanded	MEOHP	anemia	48	2	0.000521015	0.0974297	CDAN1,FANCA
OMIM Expanded	oh-MPHP	epidermolysis bullosa	86	2	0.00329307	0.0993828	EP300,ITGB4
OMIM Diseases	MEHHP	anemia	48	2	0.00157386	0.141647	CDAN1,FANCA
OMIM Diseases	MEOHP	anemia	48	2	0.000521015	0.0468913	CDAN1,FANCA
