## Supplementary Table 20 for "Association of in utero exposure to phthalate and DINCH metabolites with placental DNA methylation"

### Sheet: Sheet1
Table S20. Comparison of FDR adjusted CpGs from previous studies with results from BiSC cohort
		Statiscically significant CpGs fromJedynak et al. (2024)						Results from this study, by period and sex
CpG	compound	sex	mean_meth	sd_meth	effect (95% CI)	pvalue	FDR	effect_main_19w	pvalue_main_19w	BN_main_19w	effect_main_35w	pvalue_main_35w	BN_main_35w	effect_males_19w	pvalue_males_19w	BN_males_19w	effect_males_35w	pvalue_males_35w	BN_males_35w	effect_females_19w	pvalue_females_19w	BN_females_19w	effect_females_35w	pvalue_females_35w	BN_females_35w
cg00451486	MEHP	Female	0.65012	0.0495841	0.0174 (0.0103;0.0245)	1.49050918369704E-6	0.0467385	-0.000948799	0.504756	no	0.000503032	0.689493	no	-0.00252938	0.19926	no	0.0012495	0.459059	no	0.00135419	0.521771	no	0.001551	0.377264	no
cg00474970	MEHP	Female	0.701884	0.0757705	0.0329 (0.0212;0.0446)	3.30490373004236E-8	0.01092	-0.000192933	0.94843	no	0.00168801	0.472404	no	-0.00243132	0.51937	no	0.00255264	0.421052	no	0.000430995	0.916326	no	0.00301178	0.458027	no
cg01051537	MiBP	Female	0.274936	0.130938	Non-linear	2.13610775663941E-8	0.0160759	-0.00598968	0.305044	no	0.000452431	0.935202	no	-0.0028145	0.711004	no	0.000338423	0.967633	no	-0.0103434	0.247349	no	-0.00118802	0.879034	no
cg01223440	oxoMiNP	Male	0.906865	0.0279861	-0.0100 (-0.0136;-0.0064)	4.43056182351521E-8	0.0333434	0.00111405	0.115055	no	0.00170607	0.0065103	no	9.27295e-05	0.925552	no	0.000765696	0.390375	no	0.00289217	0.00543433	no	0.00275931	0.00317865	no
cg01615827	MECPP	Female	0.316923	0.0645546	0.0284 (0.0167;0.0400)	1.80972001768407E-6	0.0486051	-0.00236308	0.415004	no	0.000640371	0.782221	no	-0.0052017	0.182612	no	0.00232898	0.44888	no	-0.000466126	0.910061	no	-0.00174039	0.668662	no
cg01668126	MEHP	Female	0.608024	0.0938603	0.0385 (0.0234;0.0536)	5.80508874502137E-7	0.0291252	0.000454885	0.914888	no	0.00216101	0.435961	no	-0.00511902	0.456498	no	0.00490044	0.164166	no	0.00142379	0.786715	no	0.00106534	0.82053	no
cg01701415	ohMINCH	Male	0.0131002	0.00883989	Non-linear	2.8442342900453E-7	0.0371948	-3.79149e-05	0.672438	no	-6.51995e-05	0.385878	no	-0.000105351	0.38633	no	-0.000123206	0.307712	no	NA	NA	NA	3.09813e-06	0.970643	no
cg02744799	oxoMINCH	Male	0.0697222	0.0332502	Non-linear	1.50981551502181E-7	0.023249	-7.12437e-05	0.895613	no	5.04687e-06	0.989434	no	0.000580951	0.598492	no	-0.000674914	0.186466	no	-0.000376825	0.412214	no	0.000740264	0.217349	no
cg02744799	ohMINCH	Male	0.0697222	0.0332502	Non-linear	6.17849638837671E-8	0.0157989	-3.81915e-05	0.952417	no	-0.000185188	0.647682	no	0.000694923	0.569842	no	-0.000716107	0.183896	no	-0.000485047	0.343135	no	0.00037013	0.564758	no
cg02744799	sum_minch	Male	0.0697222	0.0332502	Non-linear	7.23043768013832E-8	0.0378751	-1.27129e-05	0.98339	no	-0.000106113	0.794726	no	NA	NA	NA	NA	NA	NA	NA	NA	NA	NA	NA	NA
cg02995731	MECPP	Female	0.480464	0.0639327	0.0356 (0.0233;0.0479)	1.27740788140509E-8	0.00961348	-0.00508649	0.0751736	no	0.00222081	0.496235	no	-0.00366642	0.362709	no	0.00169318	0.665079	no	-0.00834599	0.0876267	no	0.00234349	0.666532	no
cg03312601	sum_minp2	Male	0.043703	0.0291162	Non-linear	9.04876008605104E-8	0.0170247	-0.000762831	0.699804	no	-0.00215572	0.238864	no	NA	NA	NA	NA	NA	NA	NA	NA	NA	NA	NA	NA
cg03829441	MEHP	Female	0.670124	0.0404152	0.0137 (0.0085;0.0189)	2.41569531319592E-7	0.0178114	-0.00211956	0.0752783	no	2.74352e-06	0.997536	no	-0.00332878	0.0201824	no	-0.000675986	0.571968	no	-0.00170644	0.403859	no	0.00204034	0.179342	no
cg04238520	MEHP	Female	0.563474	0.102043	0.0403 (0.0273;0.0534)	1.51970121142182E-9	0.00114369	0.00206324	0.641814	no	0.0048979	0.138671	no	0.00226635	0.756985	no	0.00886885	0.0357086	no	0.00236046	0.714466	no	0.0015366	0.788605	no
cg04598479	MEHP	Female	0.776416	0.0442946	0.0156 (0.0099;0.0213)	7.25509939200356E-8	0.01092	-0.00159849	0.206909	no	-0.00026767	0.818929	no	-0.00325593	0.0508062	no	0.00110641	0.320442	no	0.000305212	0.89116	no	-0.00170694	0.386289	no
cg04819760	sum_minp2	Male	0.157952	0.113476	Non-linear	1.52083640639878E-8	0.00381516	0.00220528	0.663475	no	-0.00867541	0.0536645	no	NA	NA	NA	NA	NA	NA	NA	NA	NA	NA	NA	NA
cg05200694	MEHP	Female	0.286473	0.0521947	0.0197 (0.0118;0.0277)	1.13060544612939E-6	0.0402214	-0.000905313	0.565066	no	0.00317761	0.0141497	no	-0.00403228	0.050941	no	0.00266576	0.128402	no	0.0019107	0.502193	no	0.00446225	0.0684831	no
cg05641913	MEHP	Female	0.778249	0.0651572	0.0104 (0.0061;0.0146)	1.63624816091888E-6	0.0473616	-0.000494268	0.624881	no	0.000575514	0.476586	no	-0.00208049	0.0768162	no	9.41586e-05	0.912857	no	0.00227595	0.160159	no	0.00118401	0.479642	no
cg07047123	MEHP	Female	0.730508	0.0825479	0.0314 (0.0189;0.0440)	9.49181026975911E-7	0.0357166	-0.00347218	0.320668	no	-3.57091e-05	0.989093	no	-0.00672959	0.142815	no	0.000999754	0.791211	no	0.000207877	0.968945	no	0.00262634	0.563279	no
cg07058174	MECPP	Female	0.80069	0.0511378	0.0279 (0.0165;0.0393)	1.67606745910602E-6	0.0486051	-0.000206274	0.941691	no	0.000851488	0.689477	no	-0.00181005	0.56994	no	0.00223383	0.32213	no	-0.00158035	0.778459	no	-0.00181828	0.674069	no
cg07101212	MECPP	Female	0.326529	0.0855036	0.0458 (0.0273;0.0643)	1.19312717843614E-6	0.0486051	-0.00122583	0.798486	no	0.00281	0.444799	no	-0.00891572	0.112505	no	0.000212439	0.961965	no	0.00820426	0.354311	no	0.00978113	0.142166	no
cg07862094	sum_minch	Male	0.0185096	0.011658	Non-linear	4.43006941028689E-7	0.0419159	-0.000411464	0.0458312	no	-0.000314144	0.0313218	no	NA	NA	NA	NA	NA	NA	NA	NA	NA	NA	NA	NA
cg07897701	MECPP	Female	0.418315	0.0841576	0.0439 (0.0265;0.0612)	7.16806092609733E-7	0.0486051	-0.00330364	0.379553	no	0.00478717	0.0946092	no	-0.0102564	0.051611	no	0.00695873	0.0287348	no	0.00508	0.411514	no	0.00403381	0.489132	no
cg08439276	MECPP	Female	0.345739	0.091076	0.0500 (0.0298;0.0701)	1.17734472104937E-6	0.0486051	NA	NA	NA	NA	NA	NA	NA	NA	NA	NA	NA	NA	NA	NA	NA	NA	NA	NA
cg09818425	MECPP	Female	0.487131	0.102165	0.0561 (0.0337;0.0785)	9.05205623246461E-7	0.0486051	0.0115842	0.0406536	no	0.000863423	0.841697	no	0.00765579	0.326931	no	-0.00156446	0.730753	no	0.00816691	0.404131	no	0.001648	0.848191	no
cg09840150	MEP	Female	0.648955	0.068332	-0.0218 (-0.0296;-0.0140)	4.3004568640352E-8	0.0170174	-0.00717254	0.00123074	no	-0.00288153	0.179236	no	-0.00584761	0.140489	no	0.00118154	0.705385	no	-0.00788384	0.00816222	no	-0.00644747	0.0401864	no
cg10352688	MEHP	Female	0.254052	0.0664479	0.0281 (0.0168;0.0394)	1.17578902484684E-6	0.0402214	-0.00568899	0.0207589	no	-0.00273039	0.133587	no	-0.0063143	0.0798665	no	-0.00100351	0.650166	no	-0.00642476	0.0554765	no	-0.0039049	0.238403	no
cg10726214	MnBP	Female	0.810097	0.0446438	-0.0225 (-0.0301;-0.0149)	6.98516117156132E-9	0.00525687	-0.00154579	0.471639	no	0.000736084	0.689482	no	0.000184183	0.941537	no	0.00101632	0.665166	no	-0.00433683	0.20918	no	0.00106639	0.608553	no
cg10862939	MECPP	Female	0.798412	0.0549489	0.0302 (0.0178;0.0426)	1.7042485093164E-6	0.0486051	-0.00390643	0.184977	no	0.00255506	0.253339	no	-0.00565081	0.187798	no	0.00414662	0.132395	no	-0.00157249	0.732167	no	0.00141769	0.687821	no
cg10953378	MECPP	Female	0.426116	0.108009	0.0643 (0.0377;0.0908)	2.04593092449791E-6	0.0496684	-0.00165038	0.782244	no	0.00502842	0.263312	no	-0.00279071	0.726804	no	0.0104251	0.107971	no	-0.00292533	0.694649	no	-0.00542373	0.43395	no
cg12793525	MECPP	Female	0.644539	0.0757711	0.0397 (0.0239;0.0554)	7.64840287570889E-7	0.0486051	0.00189516	0.62485	no	-0.000814661	0.803004	no	0.00268042	0.603472	no	0.000889343	0.753577	no	-0.00240673	0.692712	no	-0.00603572	0.190161	no
cg12829045	MECPP	Female	0.0803893	0.0411662	0.0163 (0.0098;0.0228)	8.19224850454952E-7	0.0486051	-0.00136655	0.48735	no	0.00359654	0.0697206	no	-0.00101697	0.731603	no	0.00367544	0.254865	no	3.21542e-05	0.98881	no	0.00205141	0.379718	no
cg12873059	MEHP	Female	0.776731	0.0787955	0.0311 (0.0191;0.0431)	3.57091389106417E-7	0.0223949	-0.00142674	0.656146	no	0.00292482	0.188703	no	0.000473738	0.904888	no	0.00516753	0.064693	no	-0.00680792	0.139211	no	0.00163416	0.643264	no
cg13274594	MECPP	Female	0.549029	0.0996584	0.0572 (0.0338;0.0807)	1.74533235450291E-6	0.0486051	-0.00259209	0.569974	no	-0.00196762	0.517429	no	-0.00338876	0.645583	no	-0.00119942	0.718693	no	NA	NA	NA	-0.00133089	0.851976	no
cg13884047	MECPP	Female	0.471681	0.0673733	0.0361 (0.0214;0.0509)	1.63859607371076E-6	0.0486051	-0.00405825	0.229629	no	0.00133201	0.649474	no	-0.00287369	0.550132	no	0.00180178	0.574662	no	-0.00633154	0.279622	no	0.0015136	0.770877	no
cg14420059	MEHP	Female	0.691532	0.0630216	0.0236 (0.0146;0.0326)	2.60339136953479E-7	0.0178114	-0.000751261	0.741825	no	0.000974149	0.628822	no	-0.00407805	0.225071	no	0.00158685	0.564074	no	0.0032694	0.416486	no	0.00162197	0.597469	no
cg14583561	MEHP	Male	0.198419	0.0703378	0.0131 (0.0084;0.0179)	6.61340450392141E-8	0.049771	-0.00125006	0.111153	no	-0.000299744	0.634063	no	-0.000938244	0.397548	no	0.000147601	0.866743	no	-0.00215438	0.125386	no	-0.00106501	0.419609	no
cg14770102	MEHP	Female	0.740142	0.0579329	0.0126 (0.0079;0.0173)	1.72824248529708E-7	0.0162579	-0.0014743	0.325292	no	-1.73089e-06	0.998693	no	-0.00228418	0.32295	no	0.000350557	0.808154	no	-0.000537437	0.770242	no	0.000913023	0.538815	no
cg14887482	MEOHP	Female	0.351804	0.100486	0.0385 (0.0238;0.0531)	1.67170447106276E-6	0.0459765	0.00598764	0.136584	no	-0.000358837	0.916971	no	-0.00125647	0.787347	no	0.00271879	0.542253	no	0.0136017	0.0239722	no	-0.00249442	0.651836	no
cg14887482	MECPP	Female	0.351804	0.100486	0.0456 (0.0270;0.0643)	2.83136127599242E-7	0.0486051	0.00746208	0.108533	no	0.000445007	0.905333	no	-0.000435551	0.941136	no	0.00163877	0.728719	no	0.0155827	0.0325372	no	0.000873295	0.888413	no
cg15157450	MECPP	Female	0.528892	0.106813	0.0676 (0.0409;0.0942)	6.9488662697643E-7	0.0486051	0.00890625	0.0810585	no	5.26991e-05	0.989436	no	0.014105	0.0673215	no	-0.000731886	0.895165	no	0.00245291	0.759423	no	0.00273781	0.678431	no
cg15815333	sum_minp2	Male	0.128446	0.153875	Non-linear	1.22757857268855E-8	0.00381516	0.00782714	0.283428	no	-0.0149863	0.0150565	no	NA	NA	NA	NA	NA	NA	NA	NA	NA	NA	NA	NA
cg16059167	MECPP	Female	0.301347	0.0888995	0.0436 (0.0257;0.0615)	1.80421360239183E-6	0.0486051	0.000548041	0.874207	no	0.00555144	0.0409587	no	-0.00363226	0.357606	no	0.00525642	0.0603368	no	0.00616976	0.248723	no	0.0048866	0.340079	no
cg16104584	MEHP	Female	0.703907	0.0740876	0.0258 (0.0153;0.0362)	1.38451614047224E-6	0.0453024	NA	NA	NA	NA	NA	NA	NA	NA	NA	NA	NA	NA	NA	NA	NA	NA	NA	NA
cg16107972	MEHP	Female	0.688148	0.0672697	0.0293 (0.0187;0.0400)	6.23546129472131E-8	0.01092	-0.00163704	0.537473	no	0.00199183	0.396712	no	-0.00057507	0.866102	no	0.0071853	0.0223978	no	-0.00726402	0.145794	no	-0.00456935	0.242132	no
cg16435635	MEHHP	Female	0.781599	0.104446	Non-linear	1.01817001400125E-7	0.00532998	-0.00849376	0.173477	no	-0.00547771	0.204552	no	-0.00900552	0.262229	no	-0.00409837	0.434469	no	-0.0134814	0.140869	no	-0.00430839	0.636792	no
cg16435635	MEOHP	Female	0.781599	0.104446	0.0519 (0.0328;0.0710)	1.41646137477364E-8	0.0383126	-0.0062286	0.30425	no	-0.00357875	0.417535	no	-0.0107255	0.17388	no	-0.00453128	0.409682	no	-0.00557203	0.523403	no	0.00243901	0.755878	no
cg16512615	oxoMiNP	Male	0.127508	0.157732	Non-linear	1.87053466213896E-9	0.00140772	-0.0035611	0.584726	no	-0.00426812	0.561446	no	0.000638313	0.935937	no	-0.00830012	0.483912	no	-0.0115114	0.334258	no	-0.00515083	0.603338	no
cg16549490	MECPP	Female	0.46356	0.0790665	0.0408 (0.0253;0.0563)	2.51236496988956E-7	0.0342055	7.48813e-05	0.982353	no	0.00102105	0.733895	no	-0.00328871	0.457538	no	-0.000680481	0.844342	no	0.00456132	0.396358	no	0.00286818	0.570424	no
cg16771716	MBzP	Female	0.021526	0.00705883	Non-linear	7.6068938418855E-8	0.031979	0.000906116	0.00362681	no	0.000399541	0.10984	no	0.00044632	0.303463	no	0.000429776	0.156185	no	0.0014894	0.0017429	no	0.000316895	0.479552	no
cg17147909	MEP	Female	0.673449	0.0441041	-0.0135 (-0.0184;-0.0087)	4.5224222814914E-8	0.0170174	0.000555365	0.631496	no	0.000558495	0.561343	no	0.00104337	0.601936	no	-0.000178318	0.909341	no	0.000130806	0.93089	no	0.00047162	0.705208	no
cg18069964	MECPP	Female	0.325393	0.0808479	0.0258 (0.0156;0.0359)	6.07959549255884E-7	0.0486051	-0.00282639	0.171634	no	-0.00102669	0.609869	no	-0.00358523	0.16458	no	0.000708895	0.765492	no	-0.00366265	0.257688	no	-0.00247112	0.511184	no
cg19532954	sum_minch	Male	0.0144987	0.0093724	Non-linear	4.19909339635323E-7	0.0419159	-5.12368e-05	0.760341	no	-0.000219203	0.18103	no	NA	NA	NA	NA	NA	NA	NA	NA	NA	NA	NA	NA
cg19931793	MEHP	Female	0.674676	0.0812496	0.0343 (0.0213;0.0474)	2.2458622890368E-7	0.0178114	-0.00445409	0.204498	no	0.00532058	0.0384765	no	-0.00426886	0.30391	no	0.00798094	0.0184129	no	-0.00923502	0.062709	no	0.004099	0.297646	no
cg20013688	MEHP	Female	0.501576	0.090358	0.0316 (0.0198;0.0433)	1.46163331520823E-7	0.0162579	-0.00136582	0.613944	no	-0.000255848	0.907591	no	-0.00184636	0.649719	no	0.000593637	0.861123	no	-9.5833e-05	0.979744	no	-0.000847216	0.800348	no
cg20695465	MEHP	Female	0.658956	0.0657341	0.0161 (0.0097;0.0225)	8.81695109547242E-7	0.0357166	-0.0013404	0.329505	no	0.00041895	0.646006	no	-0.00294333	0.069983	no	-3.57695e-05	0.976032	no	0.000589503	0.736959	no	0.00147725	0.380374	no
cg20824867	ohMINCH	Male	0.0433314	0.0252751	Non-linear	2.96539485893714E-7	0.0371948	NA	NA	NA	NA	NA	NA	NA	NA	NA	NA	NA	NA	NA	NA	NA	NA	NA	NA
cg21325154	oxoMiNP	Male	0.141244	0.160052	Non-linear	3.62834124153421E-8	0.0085693	-0.00372066	0.597918	no	-0.00580718	0.472611	no	0.00172913	0.835474	no	-0.00750775	0.547752	no	-0.012377	0.341056	no	-0.00835382	0.44121	no
cg21556967	MECPP	Female	0.17591	0.0669527	0.0266 (0.0158;0.0374)	1.43867450818704E-6	0.0486051	0.000478696	0.865346	no	0.00209344	0.316818	no	-0.00279901	0.565616	no	0.00148987	0.501097	no	0.000512978	0.87654	no	0.00341932	0.315178	no
cg21659431	ohMINCH	Male	0.355129	0.166761	Non-linear	2.022983113288E-7	0.0157989	-0.0117703	0.0955364	no	-0.00979456	0.0898735	no	-0.00960395	0.33385	no	-0.0231715	0.00720525	no	-0.0156842	0.115615	no	-0.00171556	0.841155	no
cg21659431	sum_minch	Male	0.355129	0.166761	Non-linear	8.39722073626606E-8	0.0380613	-0.0110507	0.110673	no	-0.00987618	0.0882053	no	NA	NA	NA	NA	NA	NA	NA	NA	NA	NA	NA	NA
cg21896310	MEHP	Female	0.655548	0.0547086	0.0219 (0.0141;0.0298)	4.57950534804114E-8	0.01092	-0.000960423	0.537302	no	0.000855033	0.522791	no	-0.00159676	0.460545	no	0.00148766	0.378053	no	-0.0016105	0.516755	no	0.000420468	0.856887	no
cg22163130	ohMINCH	Male	0.0125877	0.00680414	Non-linear	3.35124222973696E-8	0.0157989	-7.43988e-06	0.946461	no	-5.02226e-05	0.583103	no	-6.66187e-05	0.667392	no	-9.2088e-05	0.45209	no	2.59055e-05	0.87755	no	-4.76732e-05	0.703234	no
cg22163130	sum_minch	Male	0.0125877	0.00680414	Non-linear	6.20922980656351E-8	0.0126103	-6.22897e-06	0.955023	no	-6.00664e-05	0.493366	no	NA	NA	NA	NA	NA	NA	NA	NA	NA	NA	NA	NA
cg22554342	MECPP	Female	0.432159	0.0560912	0.0240 (0.0141;0.0339)	2.0427517512172E-6	0.0496684	-0.00238171	0.400887	no	0.0024811	0.210889	no	-0.00314799	0.464934	no	0.00310346	0.160296	no	-0.00152603	0.727543	no	0.00174003	0.654983	no
cg23193657	MECPP	Female	0.775871	0.0677287	0.0400 (0.0240;0.0560)	9.80983397039372E-7	0.0486051	-0.000101128	0.982298	no	-0.000564039	0.885872	no	-0.0013863	0.815355	no	0.00477196	0.271675	no	-0.00116773	0.89524	no	-0.00958444	0.169701	no
cg23358933	MECPP	Female	0.189086	0.124379	0.0832 (0.0499;0.1165)	9.63975562120372E-7	0.0486051	-0.00653754	0.348174	no	-0.00604682	0.215337	no	-0.00620324	0.538297	no	-0.0119912	0.0268463	no	NA	NA	NA	0.00777473	0.42901	no
cg23635275	MECPP	Female	0.776149	0.043516	0.0224 (0.0132;0.0315)	1.67241750567349E-6	0.0486051	-0.00398387	0.150109	no	0.00108257	0.570953	no	-0.00766865	0.0508704	no	0.00217866	0.184025	no	0.000121718	0.978432	no	-0.0019628	0.669773	no
cg23635275	MEOHP	Female	0.776149	0.043516	0.0195 (0.0123;0.0266)	8.96223227136478E-8	0.0383126	-0.00386296	0.088766	no	0.00125228	0.487807	no	-0.00792242	0.006783	no	0.00138738	0.408487	no	0.000572405	0.876768	no	-0.000165646	0.968936	no
cg23950751	MECPP	Female	0.403649	0.0881366	0.0445 (0.0277;0.0613)	2.09185122469567E-7	0.0342055	6.50174e-05	0.988519	no	0.00349452	0.444527	no	-0.00231182	0.719807	no	0.00546934	0.242925	no	-0.000692204	0.910825	no	9.74977e-05	0.990281	no
cg24582377	MECPP	Female	0.115517	0.0651782	0.0370 (0.0229;0.0511)	2.72706788572766E-7	0.0342055	-0.00317716	0.441931	no	0.0017931	0.540096	no	0.00325456	0.537083	no	0.00208126	0.536881	no	-0.00904421	0.111249	no	0.00115478	0.825592	no
cg25151529	MECPP	Female	0.598722	0.102022	0.0487 (0.0287;0.0687)	1.87296065211204E-6	0.0486051	-0.000418764	0.938095	no	0.00382809	0.614849	no	-0.00181048	0.788671	no	0.00753043	0.411353	no	-0.00336302	0.745483	no	-0.0029545	0.668852	no
cg25151529	MEOHP	Female	0.598722	0.102022	0.0413 (0.0257;0.0569)	2.005958799585E-7	0.0459765	0.00116925	0.79768	no	0.00357299	0.582378	no	-0.00186617	0.762303	no	0.00668881	0.403325	no	0.00205595	0.816599	no	-0.0011395	0.875004	no
cg25235849	ohMINCH	Male	0.0164644	0.00591851	Non-linear	1.05629073027967E-8	0.0079494	NA	NA	NA	NA	NA	NA	NA	NA	NA	NA	NA	NA	NA	NA	NA	NA	NA	NA
cg25235849	oxoMINCH	Male	0.0164644	0.00591851	Non-linear	1.45733459987953E-8	0.0109676	NA	NA	NA	NA	NA	NA	NA	NA	NA	NA	NA	NA	NA	NA	NA	NA	NA	NA
cg25235849	sum_minch	Male	0.0164644	0.00591851	Non-linear	3.49078034989609E-9	0.00262708	NA	NA	NA	NA	NA	NA	NA	NA	NA	NA	NA	NA	NA	NA	NA	NA	NA	NA
cg25405604	sum_minch	Male	0.0184353	0.00820654	Non-linear	5.77325694221806E-7	0.0482758	2.85955e-05	0.831342	no	8.5698e-05	0.406662	no	NA	NA	NA	NA	NA	NA	NA	NA	NA	NA	NA	NA
cg26367948	MECPP	Female	0.273787	0.0554442	0.0270 (0.0159;0.0380)	1.73499815112938E-6	0.0486051	-0.00151632	0.534482	no	-0.00101322	0.706318	no	-0.00257788	0.370026	no	-0.000365379	0.901527	no	-0.0014692	0.728082	no	-0.00194027	0.580541	no
cg26507820	MEHP	Female	0.484682	0.0636361	0.0255 (0.0159;0.0350)	1.71312686889947E-7	0.0162579	0.00421837	0.139063	no	0.00123894	0.53904	no	-0.0018526	0.594083	no	-0.000441281	0.865799	no	0.0102796	0.02134	no	0.00428068	0.187341	no
cg26617938	MECPP	Female	0.597968	0.130412	Non-linear	6.45024407339605E-8	0.0485431	0.00443409	0.660627	no	0.00574924	0.345278	no	-0.0037862	0.766173	no	0.00138953	0.86081	no	0.0193578	0.138683	no	0.0136145	0.228246	no
cg27588348	MECPP	Female	0.195989	0.0562256	0.0332 (0.0207;0.0458)	1.89970086480323E-7	0.0342055	0.00115028	0.750668	no	0.00227171	0.447967	no	0.00103735	0.816051	no	0.00133862	0.699944	no	0.000968836	0.869314	no	0.00303319	0.580716	no
